# Text dialogue analysis Based ChatGPT for Primary Screening of Mild Cognitive Impairment

**DOI:** 10.1101/2023.06.27.23291884

**Authors:** Changyu Wang, Siru Liu, Aiqing Li, Jialin Liu

**Affiliations:** Department of Medical Informatics, West China Medical School, Sichuan University, Chengdu, China; West China College of Stomatology, Sichuan University, Chengdu, China; Department of Biomedical Informatics, Vanderbilt University Medical Center, Nashville, TN, USA; Department of Neurology, West China Hospital, Sichuan University; Information Center, West China Hospital, Sichuan University, Chengdu, China; Department of Otolaryngology-Head and Neck Surgery, West China Hospital, Sichuan University, Chengdu, China

## Abstract

**Background:** AI models tailored to diagnose cognitive impairment have shown excellent results. However, it is unclear whether large linguistic models can rival specialized models by text alone.

**Objectives:** We would explore the effectiveness of ChatGPT for primary screening of mild cognitive impairment (MCI) and standardize the design steps and components of the prompt.

**Methods:** We obtained 174 participants from the DementiaBank screening and classified 70% of them into the training set and 30% into the test set. Three dimensions of variables were incorporated, including: vocabulary, syntax and grammar, and semantics. These variables were generated from published studies and statistical analyses. We used R 4.3.0. for the analysis of variables and diagnostic indicators.

**Results:** The final variables included by published studies included: word frequency and word ratio, phrase frequency and phrase ratio, lexical complexity, syntactic complexity, grammatical components, semantic density, and semantic coherence; variables included in the analysis included: tip-of-the-tongue phenomenon (P < 0.001), difficulty with complex ideas (P < 0.001), and memory issues (P < 0.001). The final GPT4 model achieved the sensitivity (SEN) of 0.8636, specificity (SPE) of 0.9487 and area under the curve (AUC) of 0.9062 on the training set; on the test set, the SEN, SPE and AUC reached 0.7727, 0.8333 and 0.8030, respectively. The prompt consisted of five main parts, including character setting, scoring system setting, indicator setting, output setting, and explanatory information setting.

**Conclusion:** ChatGPT was effective in primary screening of participants with possible MCI. Improved standardization of prompts by professional clinicians would also improve the performance of the model. It is important to note that ChatGPT is not a substitute for a clinician making a diagnosis.
