## Supplementary material for "Text dialogue analysis Based ChatGPT for Primary Screening of Mild Cognitive Impairment": Data(GPT4_vs_GPT3.5_model1-5): 1.txt

Cookie Theft Picture Description
INVESTIGATOR:	okay why don't you start with the woman again ?
INVESTIGATOR:	woman's wiping dishes .
PARTICIPANT:	the woman is wiping the dishes .
PARTICIPANT:	she's standing in a puddle of water .
PARTICIPANT:	if that's action I don't know .
PARTICIPANT:	the sink is overflowing .
PARTICIPANT:	doesn't seem to be anything going on outside that I can tell in
INVESTIGATOR:	okay good .
PARTICIPANT:	everything that I see going on .
PARTICIPANT:	okay .
PARTICIPANT:	well a little boy is stealing a cookie from the cookie jar .
PARTICIPANT:	he's also handing a cookie with his left hand to the girl .
PARTICIPANT:	he's also falling off a stool or the stool is tipping over .
PARTICIPANT:	the little girl is reaching for the cookie .
PARTICIPANT:	at the same time she's picking her nose or something .
PARTICIPANT:	I don't know what's she's doing .
PARTICIPANT:	¡­uh it looks like maybe the lid is falling from the cookie jar .
PARTICIPANT:	I'm not sure .
PARTICIPANT:	the lady is wiping a plate while the sink overflows .
PARTICIPANT:	and she's standing in a puddle of water .
PARTICIPANT:	am I going too fast ?
INVESTIGATOR:	no you take xxx .
PARTICIPANT:	and she's looking out the window .
PARTICIPANT:	I can't make out anything in particular going on outside .
PARTICIPANT:	the water ¡­ the faucet's turned on of_course which is causing
PARTICIPANT:	and the water is splashing on the floor .
PARTICIPANT:	that's really about all I can tell going on so to speak .
INVESTIGATOR:	okay .
INVESTIGATOR:	what's going on in the picture .
PARTICIPANT:	all of the things that I see going on ?
INVESTIGATOR:	right .
PARTICIPANT:	well the boy is stealing a cookie .
PARTICIPANT:	he's standing on the stool which is tipping over .
PARTICIPANT:	the girl is asking for cookies .
PARTICIPANT:	the lady is doing the dishes .
PARTICIPANT:	the sink is flowing over .
PARTICIPANT:	and as far as action goes I think that's about all .
PARTICIPANT:	she's standing in a puddle of water .
PARTICIPANT:	and the window is open .
PARTICIPANT:	and ¡­uh grass and things are ¡­uh outside .
PARTICIPANT:	a boy is handing the girl a cookie .
PARTICIPANT:	girl is picking her nose I guess .
PARTICIPANT:	I don't know what she's doing .
