## Supplementary material for "Text dialogue analysis Based ChatGPT for Primary Screening of Mild Cognitive Impairment": Data(GPT4_vs_GPT3.5_model1-5): 10.txt

Cookie Theft Picture Description
INVESTIGATOR:	now you just look at the picture and you just tell me everything that's going on .
PARTICIPANT:	oh I was xxx .
INVESTIGATOR:	okay ?
PARTICIPANT:	oh this is gonna be like looking at those artistic things and fiddling when we get there .
INVESTIGATOR:	…
PARTICIPANT:	xxx at her dishwasher's or … her dishsink is overflowing on the floor (be)cause the faucet is running .
PARTICIPANT:	and she's standing in it yet .
PARTICIPANT:	her kiddos are robbing the cookie jar .
PARTICIPANT:	and the little boy is falling off of the stool .
PARTICIPANT:	he's getting some cookies though .
PARTICIPANT:	and …uh the girl doesn't have hers yet .
PARTICIPANT:	…um I don't think the perspective on the corner's quite right in the room .
PARTICIPANT:	…um you wanna know how many dishes ?
PARTICIPANT:	there are two cups and a plate on the counter .
PARTICIPANT:	and …uh she's drying a plate .
PARTICIPANT:	and …uh you_know xxx curtains on the windows are tied back .
PARTICIPANT:	and a real pretty view out the window .
PARTICIPANT:	you see the … a wing of the house, the living room and the path around the house .
PARTICIPANT:	the landscaping is bushes up close and …uh xxx happy evergreens and stuff xxx .
PARTICIPANT:	outside there's grass on the ground .
PARTICIPANT:	and there's a tree in at these hedges .
INVESTIGATOR:	okay .
INVESTIGATOR:	could you repeat to me what you said over there ?
PARTICIPANT:	yeah there's .
INVESTIGATOR:	didn't get it all .
PARTICIPANT:	he's …uh getting cookies out_of the cookie jar .
PARTICIPANT:	and he's falling off the stool .
PARTICIPANT:	he's got two cookies already .
PARTICIPANT:	he's giving one to his sister .
PARTICIPANT:	and he's gonna have one .
PARTICIPANT:	and then he doesn't … even if he falls he's gonna have his cookies .
PARTICIPANT:	she has her finger up to her mouth .
PARTICIPANT:	I don't know whether she's saying “shh” or “I want one too” .
PARTICIPANT:	…um I don't know how the mother can be so unaware !
INVESTIGATOR:	okay that's fine .
INVESTIGATOR:	thank_you .
INVESTIGATOR:	and here's the picture .
PARTICIPANT:	all of the action you see going on .
PARTICIPANT:	okay .
PARTICIPANT:	this is in the kitchen .
PARTICIPANT:	and the little boy is climbing up to the cookie jar .
PARTICIPANT:	and he (i)s … has the lid off .
PARTICIPANT:	and he's getting a cookie for his sister and handing it down to her and one for himself .
PARTICIPANT:	the mother has her back turned .
PARTICIPANT:	she's standing at the sink washing dishes .
PARTICIPANT:	she's probably looking out the window (be)cause the sink is running over on the floor .
PARTICIPANT:	the stool is tipping for the little boy .
PARTICIPANT:	and he's going to fall off in a couple o(f) minutes .
PARTICIPANT:	and the window's open xxx .
PARTICIPANT:	the water is running in the sink is why it's xxx out .
PARTICIPANT:	now I see .
PARTICIPANT:	the mother's drying a dish .
INVESTIGATOR:	okay ?
PARTICIPANT:	mhm .
INVESTIGATOR:	okay good .
INVESTIGATOR:	just tell me all the action that you see happening there .
PARTICIPANT:	well the boy has climbed up on the stool to get some cookies from the cookie jar .
PARTICIPANT:	and he's giving his sister the cookies .
PARTICIPANT:	and she is … she isn't actually eating one but she has her finger … her hand up to her mouth .
PARTICIPANT:	but the stool is going to fall over .
PARTICIPANT:	and …uh the mother is washing the dishes .
PARTICIPANT:	she's really wiping a dish .
PARTICIPANT:	and the sink is running over (th)em .
PARTICIPANT:	…um the dishes are on the sink .
PARTICIPANT:	you wanna know that sort of thing ?
INVESTIGATOR:	no just what … everything you .
PARTICIPANT:	just what's goin(g) ?
PARTICIPANT:	that's all that I … well that all that I see .
INVESTIGATOR:	mhm okay .
INVESTIGATOR:	thank_you .
PARTICIPANT:	she's standing in the water too .
INVESTIGATOR:	okay .
INVESTIGATOR:	to look at this picture and tell me everything you see going on in this picture .
INVESTIGATOR:	tell me everything you see happening .
PARTICIPANT:	well a little boy has gotten up to get cookies .
PARTICIPANT:	he's giving his sister one but in the meantime he's falling off the chair ( stool ) .
PARTICIPANT:	she's reaching out for the cookie .
PARTICIPANT:	the lid's off the cookie jar so he's in there .
PARTICIPANT:	and the mother is washing the dishes but she's letting the sink run over .
PARTICIPANT:	she has more dishes to do I think .
PARTICIPANT:	maybe not .
PARTICIPANT:	maybe they're clean .
PARTICIPANT:	and outside the window it's a lovely day .
PARTICIPANT:	and everything has leaves on it so it must be summer .
PARTICIPANT:	and …um I guess that's about it .
PARTICIPANT:	do you wanna know about their clothes or anything ?
INVESTIGATOR:	…hmhunh .
INVESTIGATOR:	just what's happening .
PARTICIPANT:	no that's it .
PARTICIPANT:	that's all .
INVESTIGATOR:	okay .
INVESTIGATOR:	thank_you .
PARTICIPANT:	mhm .
INVESTIGATOR:	okay .
INVESTIGATOR:	picture .
PARTICIPANT:	mhm .
PARTICIPANT:	…um a boy's standing on a stool getting a cookie out_of the cookie jar .
PARTICIPANT:	an(d) the stool is tipping over .
PARTICIPANT:	his sister is reaching up asking him … she's asking for another cookie and he's handing it down to her .
PARTICIPANT:	and he has one in his left hand for her and one in his right hand for himself except he's gonna fall down first .
PARTICIPANT:	…um the lid's off the cookie jar .
PARTICIPANT:	the mother's washing … drying … …um she's washing dishes .
PARTICIPANT:	she's drying a plate .
PARTICIPANT:	somehow or … she's gotten bemused and let the sink run over .
PARTICIPANT:	the water's flowing into the sink .
PARTICIPANT:	there are two cups and a plate on the counter .
PARTICIPANT:	the window is open .
PARTICIPANT:	and …um it must be …uh summer or you_know maybe autumn (be)cause there are bushes and trees and things and they have leaves on .
PARTICIPANT:	and …um it's in kitchen .
PARTICIPANT:	that's about .
PARTICIPANT:	…uh …m oh the mother has on a dress that's just about comes to her knees .
PARTICIPANT:	she has an apron and …uh a sleeveless dress .
PARTICIPANT:	…um little girl's in a miniskirt and the boy is in shorts .
PARTICIPANT:	that's about it .
