## Supplementary material for "Text dialogue analysis Based ChatGPT for Primary Screening of Mild Cognitive Impairment": Data(GPT4_vs_GPT3.5_model1-5): 11.txt

Picture descriptions -- Cookie Theft, Cat Rescue, "Going and Coming" (Norman Rockwell)
Story narrative -- Cinderella
Procedural narrative -- Peanut butter and jelly sandwich
Personal narrative -- Hometown
INVESTIGATOR:	alright can you just tell me everything that you see going on in this picture ?
PARTICIPANT:	okay .
PARTICIPANT:	looks like a kitchen .
PARTICIPANT:	mom …uh washing or drying dishes .
PARTICIPANT:	the sink overflowing .
PARTICIPANT:	the …uh little boy trying to get in the cookie jar .
PARTICIPANT:	the stool tipping over .
PARTICIPANT:	and the little girl wants a share of the cookie wealth .
INVESTIGATOR:	perfect .
INVESTIGATOR:	alright so for the next one , this picture tells a story .
INVESTIGATOR:	I'd like you to look at everything that's happening and then tell me a story about what you see with a beginning , middle , and end .
PARTICIPANT:	looks like the … a cat climbed up in the tree .
PARTICIPANT:	the little girl …uh who was riding her bicycle wants the cat down .
PARTICIPANT:	she called her daddy .
PARTICIPANT:	put up the ladder which fell down .
PARTICIPANT:	the dog was barking .
PARTICIPANT:	bird's singing .
PARTICIPANT:	and it looks like somebody called the fire department to rescue the dad and the cat .
INVESTIGATOR:	perfect .
INVESTIGATOR:	and then I have one more picture …um that also tells a story .
INVESTIGATOR:	and if you can look at everything that's happening and tell me a story with a beginning , middle , and end .
PARTICIPANT:	looks like a family outing .
PARTICIPANT:	typical Norman_Rockwell the way it looks .
PARTICIPANT:	…uh dad driving .
PARTICIPANT:	mother riding shotgun .
PARTICIPANT:	little boy sticking his head out .
PARTICIPANT:	one little boy sticking his head out the window .
PARTICIPANT:	a little girl blowing bubbles .
PARTICIPANT:	and one giving …uh a …uh nasty sign to somebody behind them .
PARTICIPANT:	and then there's another picture .
PARTICIPANT:	dad driving , maybe smoking .
PARTICIPANT:	little girl riding in between .
PARTICIPANT:	an:d well they're probably asleep .
PARTICIPANT:	same little boy looking out the window with a …del dog in the middle .
PARTICIPANT:	girl blowing bubbles .
PARTICIPANT:	and grandma in the back with the little kid keeping him quiet .
INVESTIGATOR:	perfect .
INVESTIGATOR:	alright and then the next story that you're gonna tell me is the story of Cinderella .
INVESTIGATOR:	have you heard this story before ?
PARTICIPANT:	yes but not the new one on tv .
INVESTIGATOR:	me either .
INVESTIGATOR:	…um would you like some pictures to jog your memory or would you like to just tell me the story of Cinderella ?
PARTICIPANT:	well she was …uh I believe . taken in by a … a more wealthy family to do housework .
PARTICIPANT:	and the family's daughters were quite mean to her and disrespectful .
PARTICIPANT:	and …uh somehow I don't remember how she got to …uh go to the ball .
PARTICIPANT:	and had glass slippers .
PARTICIPANT:	and at midnight she hadta leave because her ride was gonna turn into a pumpkin and she was going to be returned to her housework dress .
PARTICIPANT:	… I guess she did marry the prince or something .
INVESTIGATOR:	you got it .
INVESTIGATOR:	alright so the next thing is gonna be a little bit different .
INVESTIGATOR:	is … I would just like you to tell me how to make a peanut butter and jelly sandwich .
PARTICIPANT:	okay .
PARTICIPANT:	well preferably it takes two slices of bread .
PARTICIPANT:	we'll put a_lots of peanut butter on one and some jelly on the other slice .
PARTICIPANT:	and push the two of (th)em together .
PARTICIPANT:	and cut (th)em in half .
