## Supplementary material for "Text dialogue analysis Based ChatGPT for Primary Screening of Mild Cognitive Impairment": Data(GPT4_vs_GPT3.5_model1-5): 100.txt

Picture descriptions -- Cookie Theft, Cat Rescue, "Going and Coming" (Norman Rockwell)
Story narrative -- Cinderella
Procedural narrative -- Peanut butter and jelly sandwich
Personal narrative -- Hometown
INVESTIGATOR:	so I'd just like you to tell me everything that you see going on in this picture .
PARTICIPANT:	I see that … the … their overflowing sink .
PARTICIPANT:	… …c the boy is …ge …s …gi stealing cookies from the cookie jar which is up in the cabinet .
PARTICIPANT:	the mother is standing there unaware of what's going on , busy …uh washing dishes or at least drying it , with something or other with the dish .
PARTICIPANT:	…uh outside they … it looks like they have some playground stuff outside .
PARTICIPANT:	I don't know what that thing is down there .
PARTICIPANT:	…um yeah …n and there's a tree outside .
PARTICIPANT:	and they got the curtains .
PARTICIPANT:	and let's see .
PARTICIPANT:	what else do we want to know ?
PARTICIPANT:	little girl's got …uh socks and shoes on .
PARTICIPANT:	the … so has the kid … the boy .
PARTICIPANT:	he's got shorts on .
PARTICIPANT:	…um yeah look … I … I see a face out there …uh in the ground … what looks like in the ground of the yard .
PARTICIPANT:	but I don't know whether that's sposta be a reflection off the glass or … or whether it's somebody out there in the yard , a reflection in the yard , or something they've made out_of the lawn .
PARTICIPANT:	I don't know .
PARTICIPANT:	…um there's some dishes on the counter .
PARTICIPANT:	let's see .
PARTICIPANT:	what else there would be xxx .
PARTICIPANT:	she has gotten wet feet , by the way , the lady .
PARTICIPANT:	…um I can't tell what's … what else that stuff is out .
PARTICIPANT:	there's a tree out there and I think I said that already .
PARTICIPANT:	and I don't know whether it looks like a jungle gym or what .
PARTICIPANT:	…um I don't see anything else .
PARTICIPANT:	well wait … wait a minute .
PARTICIPANT:	the girl's .
PARTICIPANT:	no .
PARTICIPANT:	no I … I guess that's her hair but I'm not sure whether …sh she's holding something or not .
PARTICIPANT:	can't tell .
PARTICIPANT:	she may be holding a dollar or something .
PARTICIPANT:	it's not clear .
PARTICIPANT:	the lady has …uh an apron on .
PARTICIPANT:	I don't know .
PARTICIPANT:	that's about it , I think .
INVESTIGATOR:	okay that works .
INVESTIGATOR:	so this picture tells a story .
PARTICIPANT:	yes it does .
INVESTIGATOR:	I want you to look at everything that's happening and then tell me a story about what you see .
INVESTIGATOR:	and the story should have a beginning a middle and an end .
PARTICIPANT:	oh_my_goodness .
PARTICIPANT:	okay well let's see .
PARTICIPANT:	the little girl was out with … on her bike .
PARTICIPANT:	and …um I don't know whether it's her cat or not .
PARTICIPANT:	but this dog came along and chased the cat up the tree .
PARTICIPANT:	and she wanted to get the … …ki the cat down .
PARTICIPANT:	so her dad , I assume to be her dad , or at least some guy , came along , got … went and got a ladder .
PARTICIPANT:	but once he got up in the tree …s some reason or another the ladder fell down .
PARTICIPANT:	and he didn't get the cat out_of the tree .
PARTICIPANT:	now he was stuck up in the tree too .
PARTICIPANT:	so somebody who saw what was going on .
PARTICIPANT:	or maybe it was the little bird in the tree that called the fire department .
PARTICIPANT:	and the fire department brought their truck .
PARTICIPANT:	and two firemen got out .
PARTICIPANT:	and they've got the ladder .
PARTICIPANT:	and hopefully they … they get both the man and the cat down and find out whose dog it is .
INVESTIGATOR:	so I want you to look at both of these pictures .
INVESTIGATOR:	…um and this whole thing tells a story .
INVESTIGATOR:	and so I'd like you to look at everything that's happening and tell me a story about what you see .
INVESTIGATOR:	and the story should have a beginning a middle and an end .
PARTICIPANT:	okay hm alright .
PARTICIPANT:	well I think what happened was that they , …um in the top picture , were ridin(g) along , going on …uh …uh a trip .
PARTICIPANT:	a:nd they had …uh .
PARTICIPANT:	that's the family with their three children , two … …bo two boys and a girl , and whoop … and a baby up front too .
PARTICIPANT:	I didn't see that before , okay .
PARTICIPANT:	and in the back seat is grandma .
PARTICIPANT:	and grandma is …uh oh … not even as old as I am .
PARTICIPANT:	…um okay .
PARTICIPANT:	and then there's something on the side of the car here that I can't figure out what the heck that is .
PARTICIPANT:	oh it's a … …no oh okay so this is a Norman Rockwell painting .
PARTICIPANT:	aha that explains the …e error .
PARTICIPANT:	okay …um … well let's see .
PARTICIPANT:	okay everybody's excited because they're going on vacation .
PARTICIPANT:	and they got … it's gonna on the way to the … to …uh the shore or someplace with their whole family , and with grandma and …uh mother and father , and …uh the little baby or youngest one upfront , the …uh son , the daughter , and a dog .
PARTICIPANT:	and the dog is looking out the … …win the window while they're moving along and so_forth .
PARTICIPANT:	now …aft they went down to the beach , had a good day at the beach , and had a wonderful time running around and … with the dog and everything else .
PARTICIPANT:	and then they came back .
PARTICIPANT:	and this … the bottom picture is what's happening as they're driving home that evening .
PARTICIPANT:	and the … the kids are looking tired .
PARTICIPANT:	his somewhat red faced .
PARTICIPANT:	mom is sound asleep there but still with the kid on a thing .
PARTICIPANT:	papa is looking a_lot more beat too .
PARTICIPANT:	he's leaning forward with smokin(g) his cigar .
PARTICIPANT:	…uh well if … well if that's the case I wouldn't want to be in his car .
PARTICIPANT:	…um and so_forth .
PARTICIPANT:	and all this is a painting by Norman Rockwell .
PARTICIPANT:	they got the … the boat on the top , by the way , is … is …uh .
PARTICIPANT:	the boat … they have a boat on the … …uh a rowboat on the top of the car and a beach umbrella .
PARTICIPANT:	so …uh they were going to the beach .
PARTICIPANT:	and then they came home dead tired because they were worn out from their whole day that they were hustling around at the beach .
PARTICIPANT:	the end .
INVESTIGATOR:	are you familiar with the story of Cinderella ?
PARTICIPANT:	yeah somewhat „ mhm .
INVESTIGATOR:	so I have two options .
INVESTIGATOR:	you can either tell me the story of Cinderella from what you remember or I can show you some pictures to jog your memory and then have you tell me the story .
PARTICIPANT:	ah let's see .
PARTICIPANT:	what do I remember about Cinderella ?
PARTICIPANT:	she had sisters .
PARTICIPANT:	…um and she was the one who …um ...
PARTICIPANT:	am I thinking right … of the right story ?
PARTICIPANT:	…um yeah that's a good question .
PARTICIPANT:	…um and she had three sisters .
PARTICIPANT:	and she …um ...
PARTICIPANT:	…um that … …uh that may not be Cinderella .
PARTICIPANT:	anyway she was busy .
PARTICIPANT:	…uh they kept … …uh she cleaned the house , did all kinds of things for the sisters and so_forth .
PARTICIPANT:	and then …uh the good fairy came along and set her up .
PARTICIPANT:	so she went to the ball .
PARTICIPANT:	is … is that right ?
PARTICIPANT:	I don't remember .
PARTICIPANT:	I haven't read that in .
INVESTIGATOR:	you wanna see some pictures and then maybe you can &PARTICIPANT:yeah_go_ahead tell me more ?
INVESTIGATOR:	alright so .
INVESTIGATOR:	yeah so I'll show you all the pictures and then I'll have you kinda add to your story .
PARTICIPANT:	okay .
PARTICIPANT:	okay that's the … the nasty ones , the sisters .
PARTICIPANT:	…uh yeah they're all gonna go to the ball .
PARTICIPANT:	and she's busy .
PARTICIPANT:	see okay I did have the right story .
PARTICIPANT:	anyway but she's …uh yeah .
PARTICIPANT:	…um then okay that's ...
PARTICIPANT:	yeah she … the good fairy comes along and brings her a … gets her … sets her up in a dress and so_forth .
PARTICIPANT:	she goes .
PARTICIPANT:	this … there's the good fairy „ okay .
PARTICIPANT:	…um just goes in the carriage that's …um a pumpkin .
PARTICIPANT:	and goes to the ball .
PARTICIPANT:	she meets the Prince Charming or whoever he is .
PARTICIPANT:	and …uh she stays .
PARTICIPANT:	but she's gotta leave by midnight .
PARTICIPANT:	and she has … the clock rings …t .
PARTICIPANT:	and she hasta run .
PARTICIPANT:	she gets home .
PARTICIPANT:	and she's happy telling about the mice and everybody about what happened .
PARTICIPANT:	an:d the sisters don't understand it because she lost her shoe .
PARTICIPANT:	and the prince went looking for her .
PARTICIPANT:	and they went around to … to …every test everybody's feet and whether they would fit the shoe .
PARTICIPANT:	and only Cinderella …wis got her foot into that glass slipper .
PARTICIPANT:	and so they lived happily ever after .
INVESTIGATOR:	I'd like you to tell me how to make a peanut butter and jelly sandwich .
PARTICIPANT:	ah yes often do it .
INVESTIGATOR:	okay .
PARTICIPANT:	well the first thing I always do is I go to the …uh refrigerator .
PARTICIPANT:	and we have a drawer that has the bread and butter … the bread in it .
PARTICIPANT:	so I go out and get … take out the bread .
PARTICIPANT:	I take out the butter .
PARTICIPANT:	and I take out the jelly , which your … your butter is on the top shelf .
PARTICIPANT:	and the bread is in the lower shelf .
PARTICIPANT:	and the jelly is in this other door .
PARTICIPANT:	okay .
PARTICIPANT:	I take (th)em out .
PARTICIPANT:	I unscrew the top on the jelly .
PARTICIPANT:	and …uh I …uh unscrew the top on the peanut butter .
PARTICIPANT:	and then I smear peanut butter on the … …s on the two pieces of bread .
PARTICIPANT:	and then I put the jelly on top of the peanut butter .
PARTICIPANT:	then I put the second piece of bread on top of that .
PARTICIPANT:	and I have a sandwich .
