## Supplementary material for "Text dialogue analysis Based ChatGPT for Primary Screening of Mild Cognitive Impairment": Data(GPT4_vs_GPT3.5_model1-5): 101.txt

Cookie Theft Picture Description
INVESTIGATOR:	here's the picture .
PARTICIPANT:	okay .
PARTICIPANT:	…hm let me see .
PARTICIPANT:	the boy is getting cookies out_of the cookie jar .
PARTICIPANT:	and the stool is just about to fall over .
PARTICIPANT:	the little girl is reaching up for a cookie .
PARTICIPANT:	and the mother is drying dishes .
PARTICIPANT:	the water is running in to the sink and the sink is running over
PARTICIPANT:	you want action ?
INVESTIGATOR:	mhm .
PARTICIPANT:	you want all the action there is ?
PARTICIPANT:	anyhow I think that's all the action there is .
PARTICIPANT:	and that little girl is laughing .
PARTICIPANT:	that little girl xxx .
PARTICIPANT:	did I say the mother was drying dishes ?
PARTICIPANT:	drying a dish .
INVESTIGATOR:	okay .
PARTICIPANT:	okay .
PARTICIPANT:	water running out_of the sink .
PARTICIPANT:	lady dryin(g) a plate .
PARTICIPANT:	an(d) a child getting cookies out_of the cookie jar standing on a
PARTICIPANT:	an(d) a little girl reaching up for a cookie .
PARTICIPANT:	and …um curtains at the window .
PARTICIPANT:	a path outside .
PARTICIPANT:	a tree .
PARTICIPANT:	…w a window into another room .
PARTICIPANT:	shrubbery .
PARTICIPANT:	grass .
PARTICIPANT:	let's get back to the room again .
PARTICIPANT:	there's a cup … two cups and a plate sitting on the countertop
PARTICIPANT:	cupboards .
PARTICIPANT:	the lady has a apron on, dress, slippers .
PARTICIPANT:	and the boy has on a short sleeve shirt, short pants, socks, and
PARTICIPANT:	little girl has on a dress, socks, strap slippers .
PARTICIPANT:	did I mention everything ?
PARTICIPANT:	sink .
PARTICIPANT:	faucet with water running out_of it .
PARTICIPANT:	an open window behind the … the sink .
PARTICIPANT:	tie-back curtains .
PARTICIPANT:	and that's all I see .
INVESTIGATOR:	okay great .
