## Supplementary material for "Text dialogue analysis Based ChatGPT for Primary Screening of Mild Cognitive Impairment": Data(GPT4_vs_GPT3.5_model1-5): 102.txt

Cookie Theft Picture Description
INVESTIGATOR:	okay .
PARTICIPANT:	okay .
INVESTIGATOR:	what do you see goin(g) on there ?
PARTICIPANT:	the woman fouled up and left the spigot running and then it's running onto the floor .
PARTICIPANT:	…uh the kid's reachin(g) in for cookies which is correct but he's …d …uh …uh …sl falling off the stool .
PARTICIPANT:	…uh she's standing in water .
PARTICIPANT:	…hm I'd say that's about it .
INVESTIGATOR:	anything else ?
PARTICIPANT:	anything else .
PARTICIPANT:	I don't see nothin(g) else .
PARTICIPANT:	right now (there)'s snow outside .
PARTICIPANT:	she's got the window open naturally .
PARTICIPANT:	no I don't see nothing else .
INVESTIGATOR:	okay .
PARTICIPANT:	that's out of the … …or out_of the ordinary .
INVESTIGATOR:	okay .
PARTICIPANT:	right .
INVESTIGATOR:	alright .
INVESTIGATOR:	going on, that you see happening .
PARTICIPANT:	okay .
PARTICIPANT:	the sink's running over .
PARTICIPANT:	the kid's on a stool and is falling over .
PARTICIPANT:	…mm she's standin(g) in the water .
PARTICIPANT:	…um I'd say that's about it .
PARTICIPANT:	oh_no there's … there's somethin(g) ...
PARTICIPANT:	no … no it ain't … it ain't writing upside down here .
PARTICIPANT:	it looks like it .
PARTICIPANT:	…uh no that's … that's all .
INVESTIGATOR:	okay .
INVESTIGATOR:	on to the picture .
PARTICIPANT:	the boy's … …uh the girl's makin(g) fun of the boy .
PARTICIPANT:	she made fun of him so much while he was stealin(g) a cookie out o(f) the cookie jar .
PARTICIPANT:	and it made him trip .
PARTICIPANT:	and he's going to fall .
PARTICIPANT:	the mother's listening to the kids .
PARTICIPANT:	she's drying dishes .
PARTICIPANT:	she got the window open against a mirror .
PARTICIPANT:	she's isn't payin(g) attention to the sink .
PARTICIPANT:	the sink's spillin(g) water onto the floor .
PARTICIPANT:	it's gettin(g) her feet wet .
PARTICIPANT:	the curtains are open to allow …uh fresh air to come in the house .
PARTICIPANT:	there's two …uh cups on the … …st a dish on the sink .
PARTICIPANT:	and the faucets are open and the cupboard door (i)s open .
PARTICIPANT:	…uh looks like it might be …su spring or summer out because things look like they're growin(g) outside .
PARTICIPANT:	…uh she has shoes on .
PARTICIPANT:	she has shoes on .
PARTICIPANT:	he has shoes on .
PARTICIPANT:	she has shoes on .
PARTICIPANT:	she has a dress, dress, apron, shirt, shorts, socks, socks .
PARTICIPANT:	…uh the lid (i)s off the cookie jar .
PARTICIPANT:	there's …uh …s a fancy sink cabinet over here and a fancy wall cabinet over there .
PARTICIPANT:	that's about it .
INVESTIGATOR:	okay good .
