## Supplementary material for "Text dialogue analysis Based ChatGPT for Primary Screening of Mild Cognitive Impairment": Data(GPT4_vs_GPT3.5_model1-5): 104.txt

Picture descriptions -- Cookie Theft, Cat Rescue, "Going and Coming" (Norman Rockwell)
Story narrative -- Cinderella
Procedural narrative -- Peanut butter and jelly sandwich
Personal narrative -- Hometown
INVESTIGATOR:	okay can you just tell me everything that you see going on in this picture ?
PARTICIPANT:	…um there's a woman standing at the sink , drying a dish .
PARTICIPANT:	and the water's overflowing onto the floor .
PARTICIPANT:	and there's two children , a boy and a girl „ it appears to be .
PARTICIPANT:	of_course I guess you're not allowed to talk about what sex people are anymore but anyway …
PARTICIPANT:	…um I don't know what they're getting into .
PARTICIPANT:	…um looks like a dish is falling .
PARTICIPANT:	oh it's probably the lid .
PARTICIPANT:	the lid … they took the lid off .
PARTICIPANT:	and it's … they're getting into the cookie jar .
PARTICIPANT:	and the …uh boy has a cookie in his hand .
PARTICIPANT:	and the …uh girl is reaching up to get the cookie .
PARTICIPANT:	I don't know .
PARTICIPANT:	does she have something in her hand ?
PARTICIPANT:	trying to see .
PARTICIPANT:	it looks .
PARTICIPANT:	I don't know what's in her hand but she's got her one hand …uh under her chin .
PARTICIPANT:	…uh what else is going on , anything ?
PARTICIPANT:	…uh mom is looking out the window and not paying attention to anything apparently .
PARTICIPANT:	…uh and there's a cup and saucer on the counter , and a plate .
PARTICIPANT:	that's all I can see for now .
INVESTIGATOR:	okay .
INVESTIGATOR:	so this picture tells a story .
INVESTIGATOR:	so what I'd like you to do is tell me a story about what you see .
INVESTIGATOR:	and that story should have a beginning a middle and an end .
PARTICIPANT:	okay .
PARTICIPANT:	…um looks like it's a beautiful summer day .
PARTICIPANT:	and …uh the little girl looks like she's lost her cat that's up in the tree .
PARTICIPANT:	and a gentleman went up the tree .
PARTICIPANT:	…uh I don't know if the dog chased him up into the tree or the dog chased the cat up in the tree .
PARTICIPANT:	but …ei either one , dad is stuck in the tree , it appears .
PARTICIPANT:	and the firemen are coming to help get the cat and the man out_of the tree .
PARTICIPANT:	and there's a bird in the tree .
PARTICIPANT:	so …um that's … that's all I can think of to say about that picture .
INVESTIGATOR:	yeah so can you tell me a story about what you see that has a beginning a middle and an end ?
PARTICIPANT:	…um well obviously this is …uh a story probably from the fifties from the looks of this car .
PARTICIPANT:	and …uh there are no seat belts or car seats for the kids .
PARTICIPANT:	and they're going somewhere in the vehicle .
PARTICIPANT:	…um then they have three kids .
PARTICIPANT:	looks like grandma's next_to the one kid in the back seat .
PARTICIPANT:	and the … you_know presumably the …pa …uh parents .
PARTICIPANT:	and …uh the little boy looks excited about the trip and so does the dog .
PARTICIPANT:	and he's got … both of them have their heads out the window .
PARTICIPANT:	…um and …uh everybody looks pretty happy in that first picture .
PARTICIPANT:	but then when you go to the one down below , it looks like somebody mighta told the kids to behave and get theirselves ( themselves ) back in the window .
PARTICIPANT:	because … and dad doesn't look real thrilled in that picture .
PARTICIPANT:	and mom's sleeping .
PARTICIPANT:	so maybe that's the way back .
PARTICIPANT:	or they turned around and said .
PARTICIPANT:	forget this trip with these brats .
PARTICIPANT:	that's all I can say .
INVESTIGATOR:	thank_you .
INVESTIGATOR:	are you familiar with the story of Cinderella ?
PARTICIPANT:	of_course .
INVESTIGATOR:	can you tell me the story of Cinderella ?
INVESTIGATOR:	or I can show you some pictures to jog your memory .
PARTICIPANT:	well
INVESTIGATOR:	whichever one you'd like .
PARTICIPANT:	…um well there's … I think there's several versions .
PARTICIPANT:	and I've seen several versions &INVESTIGATOR:mhm you_know in movies and stuff .
PARTICIPANT:	…um do you want the original ?
PARTICIPANT:	because then I might need the pictures if you want me to do the original version .
PARTICIPANT:	but I think .
PARTICIPANT:	I don't know .
PARTICIPANT:	go ahead .
INVESTIGATOR:	do you wanna ?
INVESTIGATOR:	they're not the … …or they're not the original version pictures .
INVESTIGATOR:	they're the Walt_Disney version .
PARTICIPANT:	oh okay .
PARTICIPANT:	…um well I guess I can go through it .
PARTICIPANT:	…um …uh Cinderella …um was the daughter of …um a king , I guess it was .
PARTICIPANT:	and …um something happened to the first wife .
PARTICIPANT:	I'm assuming she died , maybe in childbirth .
PARTICIPANT:	and he remarried .
PARTICIPANT:	and …um I believe the stepmother killed the … her husband , if I remember right .
PARTICIPANT:	and …um she … she had two daughters .
PARTICIPANT:	or was ?
PARTICIPANT:	it's two , right ?
PARTICIPANT:	or three .
PARTICIPANT:	two or three daughters .
PARTICIPANT:	and …um she and the daughters treated Cinderella badly and didn't treat her like the princess she was .
PARTICIPANT:	they treated her like she was …uh their personal slave .
PARTICIPANT:	and …uh they were … all … all the daughters were gonna go to …um a special ball at the palace …um to meet the prince .
PARTICIPANT:	and …um so the girl … …uh the three stepsisters all got …uh gussied up and …uh were preparing to go .
PARTICIPANT:	and Cinderella of_course was not allowed to go .
PARTICIPANT:	she hadta stay home and do her work and all that .
PARTICIPANT:	and in the Disney version they had her talking to the animals and all that you_know .
PARTICIPANT:	and singing , of_course .
PARTICIPANT:	in Disney movies you hafta have singing .
PARTICIPANT:	and …um so …uh the fairy godmother comes along and says she'll help out Cinderella so she can go to the …uh ball .
PARTICIPANT:	so she waves her magic wand and has a beautiful …uh dress for her .
PARTICIPANT:	and she uses the animals .
PARTICIPANT:	and she uses her wand and turns some of them into horses and …uh the carriages from a pumpkin , I believe .
PARTICIPANT:	and you_know so everything is all glamorous .
PARTICIPANT:	and she's going to make a real entrance when she gets there with her horse drawn carriage .
PARTICIPANT:	and …um of_course she's a_little late for the party .
PARTICIPANT:	…um and she made a grand entrance down the staircase and all that .
PARTICIPANT:	and she danced with the prince .
PARTICIPANT:	and the prince fell for her .
PARTICIPANT:	and … …um but she hadta be home by midnight .
PARTICIPANT:	and …uh so she hadta rush out suddenly .
PARTICIPANT:	and she lost her glass slipper .
PARTICIPANT:	and that's the only trace of her that was left behind .
PARTICIPANT:	and …uh you_know of_course she raced home .
PARTICIPANT:	and she changed back after midnight into her usual self .
PARTICIPANT:	and then the prince searched high and low with the glass slipper trying to …uh find Cinderella .
PARTICIPANT:	and of_course you_know it's …uh stereotypical that the beautiful girl is petite and has very small feet .
PARTICIPANT:	you_know god forbid the prince would want …uh a woman with a size thirteen shoe .
PARTICIPANT:	but anyway he goes around .
PARTICIPANT:	and you_know of_course the stepsisters , he tries it on them .
PARTICIPANT:	and they're … they're trying their best to wedge their foot into the shoe .
PARTICIPANT:	and they can't get it in the shoe .
PARTICIPANT:	and …um I forget how …uh he got around to Cinderella .
PARTICIPANT:	but I guess he found out about her being hidden away and …uh put the slipper .
PARTICIPANT:	and all_of_a_sudden , magic !
PARTICIPANT:	you_know it fits .
PARTICIPANT:	and … and everything turns out wonderful .
PARTICIPANT:	and they live happily ever after you_know .
INVESTIGATOR:	thank_you very much .
INVESTIGATOR:	can you … it's gonna be a little bit different .
INVESTIGATOR:	can you tell me how to make a peanut butter and jelly sandwich ?
PARTICIPANT:	yeah .
PARTICIPANT:	two pieces of bread , …um traditionally …uh sandwich bread of some sort .
PARTICIPANT:	…um and you put peanut butter on one side and jelly on the other .
PARTICIPANT:	and you smash them together .
PARTICIPANT:	and there's your sandwich .
INVESTIGATOR:	thank_you .
