## Supplementary material for "Text dialogue analysis Based ChatGPT for Primary Screening of Mild Cognitive Impairment": Data(GPT4_vs_GPT3.5_model1-5): 105.txt

Picture descriptions -- Cookie Theft, Cat Rescue, "Going and Coming" (Norman Rockwell)
Story narrative -- Cinderella
Procedural narrative -- Peanut butter and jelly sandwich
Personal narrative -- Hometown
INVESTIGATOR:	picture
PARTICIPANT:	okay there's a little girl …uh who's reaching up to get some cookies from her brother who's standing on a stool that's starting to tip as he reaches into the cookie jar .
PARTICIPANT:	the lid's off the cookie jar already .
PARTICIPANT:	and the cookies are pretty full .
PARTICIPANT:	and then not paying attention is the mother standing there .
PARTICIPANT:	and she's really not paying attention (be)cause her sink's overflowing with water .
PARTICIPANT:	and she's just standing there drying a dish .
PARTICIPANT:	…um they're …uh appear to be in the kitchen .
PARTICIPANT:	and there's a nice big window in front of the kitchen sink where you can see outdoors a_bit and see what's going on with the grass and the trees and bushes and stuff .
PARTICIPANT:	and then there's …um a_couple_of … it looks like a saucer and a dish and a plate to the right of the kitchen sink …uh which again is overflowing and spilling water on the floor .
INVESTIGATOR:	this picture tells a story .
INVESTIGATOR:	look at everything that's happening and then tell me a story about what you see .
INVESTIGATOR:	and tell me a story with a beginning a middle and an end .
PARTICIPANT:	okay …um little girl was outside playing .
PARTICIPANT:	and her cat went up the tree .
PARTICIPANT:	the … …um she was very distressed at the thought that her cat was up the tree , and was trying to encourage it to come down , as was her dog who was barking &=clears:throat as_well .
PARTICIPANT:	but part of the issue was that dad was trying to help get the cat down .
PARTICIPANT:	and he got stuck up there himself .
PARTICIPANT:	he wasn't very comfortable being up the tree .
PARTICIPANT:	so the dog was barking at the dad and was trying to help get the cat down .
PARTICIPANT:	so somebody had called the fireman so_that they could come and help .
PARTICIPANT:	and it appeared as_though the firemen were rushing with their ladders in to try to help get dad down and also get the cat down .
PARTICIPANT:	because the father's ladder that he had used to get up had fallen off the tree .
PARTICIPANT:	and so the father had no way of getting down as_well .
INVESTIGATOR:	thank_you .
INVESTIGATOR:	(pic)tures …um and both pictures are gonna tell a story .
PARTICIPANT:	mhm
INVESTIGATOR:	so look at everything that's happening and then tell me a story about what you see .
INVESTIGATOR:	tell me the story with a beginning a middle and an end .
PARTICIPANT:	hm well there's two … two …uh lovely Norman_Rockwell photos here that are depicting a family going on a trip .
PARTICIPANT:	and …uh in the bottom photo the family looks a_bit tired .
PARTICIPANT:	so I'd say they're probably on their way home from the trip that they had just taken .
PARTICIPANT:	and based on what's on top of the …um car , the family had been going for a day out .
PARTICIPANT:	…um and they were going on the water .
PARTICIPANT:	they were gonna go …uh rowboating .
PARTICIPANT:	so as they're getting ready to go , they're all excited and happy .
PARTICIPANT:	the children are looking out the window .
PARTICIPANT:	they've got the dog with them .
PARTICIPANT:	and they're very excited about what's gonna happen for the day .
PARTICIPANT:	and …uh typical of a long trip , dad's got his cigar hangin(g) out_of his mouth .
PARTICIPANT:	…um one of the boys is not very happy that …uh dad's smoking a cigar .
PARTICIPANT:	it's a_bit stinky for him .
PARTICIPANT:	but the other two children are quite happy .
PARTICIPANT:	and they're looking forward to their day out .
PARTICIPANT:	by the time they're finished and they're on the road home everybody looks a_bit tired and …uh ready to fall asleep .
PARTICIPANT:	mom has actually fallen asleep in the front .
PARTICIPANT:	and dad's got his eyes fixed on the road …uh trying to get home as quickly as possible , because …uh it looks quite dark out …uh after the long day at the lake .
INVESTIGATOR:	thank_you .
INVESTIGATOR:	…um have you heard the story of Cinderella before ?
PARTICIPANT:	yeah .
INVESTIGATOR:	okay so I'm gonna have you tell me the story of Cinderella .
INVESTIGATOR:	I do have some pictures that I can show you to jog your memory if you'd like .
INVESTIGATOR:	…um so I will show you the pictures …um and then I'll have you tell me the story of Cinderella at the end .
INVESTIGATOR:	alright can you tell me the story of Cinderella ?
PARTICIPANT:	I'll give it a shot (be)cause there's a_lot more in there than I ever remember .
INVESTIGATOR:	that's okay , just from what you remember .
PARTICIPANT:	yeah exactly .
PARTICIPANT:	…um …s Cinderella ended up living with …uh her stepmother .
PARTICIPANT:	and there was two stepsisters that she had .
PARTICIPANT:	and they did not treat Cinderella the same as they did the stepsisters .
PARTICIPANT:	so Cinderella was a very sweet girl .
PARTICIPANT:	and she was compliant with what was asked of her .
PARTICIPANT:	there was a special ball coming up .
PARTICIPANT:	and the … …s the stepsisters , who were really rather wicked , were getting themselves all prepared for the ball .
PARTICIPANT:	and Cinderella was wondering if she'd be able to go .
PARTICIPANT:	and the fairy godmother came along and …uh made sure she had a dress and was able to go off to the ball .
PARTICIPANT:	so she went separately off to the ball .
PARTICIPANT:	and when she got there , there was a requirement that she hadta be home by midnight .
PARTICIPANT:	and she was given the opportunity to dance with the prince .
PARTICIPANT:	and the prince was looking for …uh someone that he might be able to live with forever after .
PARTICIPANT:	and he enjoyed dancing with Cinderella .
PARTICIPANT:	but as it started to approach midnight , Cinderella hadta run out because she knew she hadta be home .
PARTICIPANT:	that was the condition in which she was able to go to the ball .
PARTICIPANT:	and as she left , she ran so fast that she lost her shoe .
PARTICIPANT:	so when she got home , it turns out that the prince was really enthralled with her and wanted to find her and … and meet her again and had no way of knowing who she was and where she came from except_for the red slipper that she had lost on her way out .
PARTICIPANT:	so slowly he began to figure out how he could find Cinderella by using that slipper .
PARTICIPANT:	and he was able to match the slipper with Cinderella .
PARTICIPANT:	and throughout all this the wicked stepsisters were not happy that it appeared that Cinderella was favored by the prince and she … they were not .
PARTICIPANT:	…uh in the end Cinderella and the prince didn't meet up .
PARTICIPANT:	they married and they lived …ev happily ever after much to the chagrin of the two stepsisters who weren't happy at all .
INVESTIGATOR:	thank_you .
INVESTIGATOR:	can you tell me how to make a peanut butter and jelly sandwich ?
PARTICIPANT:	sure I'll tell you how I like to make the peanut butter and jelly sandwich .
PARTICIPANT:	…um I take two slices of white bread , pop it in the toaster , and toast the bread first .
PARTICIPANT:	then …uh just as the bread comes out_of the toaster and it i(s) nice and warm , you spread the peanut butter on it so_that it melts .
PARTICIPANT:	and then you add the jelly on top of the bread .
PARTICIPANT:	and then you put the other piece of toast on top of that .
PARTICIPANT:	you cut it in half .
PARTICIPANT:	and you've got yourself a yummy peanut butter and jelly sandwich .
INVESTIGATOR:	thank_you .
