## Supplementary material for "Text dialogue analysis Based ChatGPT for Primary Screening of Mild Cognitive Impairment": Data(GPT4_vs_GPT3.5_model1-5): 107.txt

Cookie Theft Picture Description
PARTICIPANT:	the scene is in the ¡­ in the kitchen .
PARTICIPANT:	the mother is wiping dishes and the water is running on the floor .
PARTICIPANT:	a child is tryin(g) to get ¡­ a boy is tryin(g) to get cookies outta ( out of) a jar and he's about to tip over on a stool .
PARTICIPANT:	¡­uh the little girl is reacting to his falling .
PARTICIPANT:	¡­uh it seems to be summer out .
PARTICIPANT:	the window is open .
PARTICIPANT:	the curtains are blowing .
PARTICIPANT:	it must be a gentle breeze .
PARTICIPANT:	there's grass outside in the garden .
PARTICIPANT:	¡­uh mother's finished certain of the ¡­ the dishes .
PARTICIPANT:	kitchen's very tidy .
PARTICIPANT:	the mother seems to have nothing in the house to eat except cookies in the cookie jar .
PARTICIPANT:	¡­uh the children look to be almost about the same size .
PARTICIPANT:	perhaps they're twins .
PARTICIPANT:	they're dressed for summer warm weather .
PARTICIPANT:	¡­um you want more ?
INVESTIGATOR:	no that's fine .
PARTICIPANT:	the mother's in a short sleeve dress .
INVESTIGATOR:	that's great .
PARTICIPANT:	I'll hafta say it's warm .
INVESTIGATOR:	okay good .
INVESTIGATOR:	what do you see going on in that picture ?
PARTICIPANT:	oh I see the sink is running over .
PARTICIPANT:	I see the stool is tipping over .
PARTICIPANT:	little boy's trying to get cookies out .
PARTICIPANT:	the girl is reaching to get a cookie .
PARTICIPANT:	the mother is drying dishes .
PARTICIPANT:	the window's open .
PARTICIPANT:	xxx that's what she's washing ¡­ oh she's drying dishes now .
PARTICIPANT:	she's standing in the water .
PARTICIPANT:	the cupboard door is open .
PARTICIPANT:	there's a cookie jar .
PARTICIPANT:	the brother's leaning against the cookie jar .
PARTICIPANT:	curtains on the window .
PARTICIPANT:	there's some grass and some shrubbery outside the house next door .
INVESTIGATOR:	okay .
PARTICIPANT:	kitchen cabinets .
INVESTIGATOR:	is that it ?
INVESTIGATOR:	okay .
PARTICIPANT:	oh I see three people in there, a mother and little boy and a girl .
INVESTIGATOR:	that it ?
INVESTIGATOR:	look at the picture and tell me everything that you see going on in the picture .
PARTICIPANT:	¡­um a boy and a girl are in the kitchen with their mother .
PARTICIPANT:	and the little boy is getting a cookie for the little girl but he's on a stool it's about to fall down .
PARTICIPANT:	¡­uh the mother is washing dishes .
PARTICIPANT:	and she's obviously thinking of something else because the water's pouring out over the ¡­uh sink .
PARTICIPANT:	she's finished with some of the dishes .
PARTICIPANT:	it seems to be summertime because there are bushes .
PARTICIPANT:	the window is open .
PARTICIPANT:	there seems to be some kind of a breeze because the curtains on the sill there blowing .
PARTICIPANT:	must be fairly hot .
PARTICIPANT:	the mother's in a sleeveless dress .
PARTICIPANT:	the children are in ¡­ in short sleeve ¡­um tops and have sandals .
PARTICIPANT:	the little boy has ¡­uh tennis shoes on .
PARTICIPANT:	¡­um the mother obviously is unaware of what the children are doing .
PARTICIPANT:	she's going to be aware of it very shortly .
PARTICIPANT:	¡­um I_mean how much more do you want ?
INVESTIGATOR:	if that's it that's fine .
PARTICIPANT:	¡­hm okay .
INVESTIGATOR:	look at that picture and I want you to tell me everything that you see happening there, everything that's going on in that picture .
PARTICIPANT:	okay .
PARTICIPANT:	it was summertime and mother and the children were working in the kitchen .
PARTICIPANT:	and the window was open and there was a slight breeze blowing in .
PARTICIPANT:	¡­um mother was daydreaming and forgot and left the water in the sink running and it was overflowing .
PARTICIPANT:	¡­um the children were hungry and because they knew mother was distracted doing the ¡­di dishes they did something they probably should not have done .
PARTICIPANT:	and they got the kitchen stool and moved it under the cupboard where the cookie jar was .
PARTICIPANT:	and the young boy climbed up to get a cookie .
PARTICIPANT:	¡­um because he did not place his weight correctly on the stool he's about to fall and probably hurt himself (be)cause his head's gonna hit the kitchen cupboards .
PARTICIPANT:	¡­um it looks like the house is set in the country .
PARTICIPANT:	and it's a large house but ¡­ ¡­e either that or you're seeing another house or the ¡­ a wing of the house .
PARTICIPANT:	there's grass growing a little ¡­ a little path .
INVESTIGATOR:	okay that's good .
PARTICIPANT:	mother looks pretty laid back there .
