## Supplementary material for "Text dialogue analysis Based ChatGPT for Primary Screening of Mild Cognitive Impairment": Data(GPT4_vs_GPT3.5_model1-5): 108.txt

Cookie Theft Picture Description
INVESTIGATOR:	here is the picture .
PARTICIPANT:	alright .
PARTICIPANT:	¡­w well like ¡­ you want me tell you that <reaching up> ¡­ the ¡­g little girl's reaching up .
PARTICIPANT:	and the boy is ¡­uh on a cookie jar giving his sister a cookie and reaching up for another cookie .
PARTICIPANT:	and his ¡­uh stool is tipping over .
PARTICIPANT:	and the water's running out o(f) the sink .
PARTICIPANT:	the mother is drying the dishes .
PARTICIPANT:	and ¡­uh she is standing in a pool of water .
PARTICIPANT:	and ¡­uh the girl's putting her finger to her lips to probably say not to make any noise so mother wouldn't hear .
PARTICIPANT:	and ¡­uh that's ¡­ ¡­ab what else would you wanna know on that ?
PARTICIPANT:	there's a cup and so there's no action there .
PARTICIPANT:	this is just layin(g) there .
PARTICIPANT:	you meant just where the action is .
INVESTIGATOR:	right .
PARTICIPANT:	I think that's about it .
PARTICIPANT:	¡­th ¡­m the mother's her drying the dishes .
INVESTIGATOR:	okay .
PARTICIPANT:	did I say that before ?
INVESTIGATOR:	mhm .
PARTICIPANT:	the water is running over .
PARTICIPANT:	and that's about it .
INVESTIGATOR:	okay good .
INVESTIGATOR:	I'd like you to tell me all the things you see going on in the picture .
PARTICIPANT:	okay .
PARTICIPANT:	the water's running out_of the sink overflowing .
PARTICIPANT:	the mother's doing the dishes .
PARTICIPANT:	¡­uh the boy is falling off o(f) the stool stealing the cookies out o(f) the cookie jar .
PARTICIPANT:	the young lady is holding her hand up ready to receive one o(f) the cookies .
PARTICIPANT:	¡­uh there is a cup and a saucer on the ¡­uh ¡­uh sink board .
PARTICIPANT:	and ¡­uh there's the ¡­uh drapes on the kitchen ¡­ ¡­uh the curtains on the kitchen and the ¡­ the cabinets all around the sink .
PARTICIPANT:	and the top cabinets, the door is open and the cookie jar is in the cabinet .
PARTICIPANT:	the boy is up there reaching for it .
PARTICIPANT:	and it looks like he's gonna fall off of the stool .
PARTICIPANT:	and outside is a nice garden with the path leading around the house and bushes and shrubs and grass growing around .
PARTICIPANT:	she has a dish towel in her hand ¡­wa doing ¡­ drying one o(f) the dishes .
PARTICIPANT:	and she has ¡­uh her hairdo .
PARTICIPANT:	she's wearing an apron .
PARTICIPANT:	and the kids were wearing shoes .
PARTICIPANT:	and ¡­sh she's wearing shoes .
PARTICIPANT:	and the water's dripping on the floor .
PARTICIPANT:	what else you wanna know ?
INVESTIGATOR:	that's fine .
