## Supplementary material for "Text dialogue analysis Based ChatGPT for Primary Screening of Mild Cognitive Impairment": Data(GPT4_vs_GPT3.5_model1-5): 109.txt

Cookie Theft Picture Description
INVESTIGATOR:	alright here is this picture .
PARTICIPANT:	uhhuh .
INVESTIGATOR:	all of the action you can see going on .
PARTICIPANT:	all of the action ?
INVESTIGATOR:	mhm .
PARTICIPANT:	well the little boy is gonna fall off the stool .
PARTICIPANT:	he's getting a cookie .
PARTICIPANT:	do you want me to go slower ?
INVESTIGATOR:	no you go ahead .
PARTICIPANT:	okay the little girl is asking for a cookie .
PARTICIPANT:	she's ¡­ the mother is drying dishes .
PARTICIPANT:	and the sink is overflowing with water .
PARTICIPANT:	she's gettin(g) water all over the floor .
PARTICIPANT:	and let me see if anything is going on outside here .
PARTICIPANT:	¡­hm well I can't see anything else as far as action goes .
PARTICIPANT:	is there more ?
INVESTIGATOR:	okay .
INVESTIGATOR:	no that's fine thank_you .
INVESTIGATOR:	okay there it is .
INVESTIGATOR:	what do you see going on in that picture ?
PARTICIPANT:	well the boy is getting cookies and he's gonna fall off the stool .
PARTICIPANT:	and the mother is doing dishes .
PARTICIPANT:	and the water is running over out_of the sink .
PARTICIPANT:	she has the faucet on .
PARTICIPANT:	she's spilling water all over the floor .
INVESTIGATOR:	anything else ?
PARTICIPANT:	well the boy is handing the little girl a cookie .
INVESTIGATOR:	anything else ?
PARTICIPANT:	¡­uh nothing that I can see of action .
INVESTIGATOR:	okay fine .
INVESTIGATOR:	going on in the picture .
INVESTIGATOR:	all of the action .
PARTICIPANT:	okay .
PARTICIPANT:	¡­um you mean drying dishes ?
INVESTIGATOR:	okay .
PARTICIPANT:	¡­uh overflowing ¡­ the water's overflowing out_of the sink .
PARTICIPANT:	climbing a stool .
PARTICIPANT:	getting a cookie .
PARTICIPANT:	giving the cookie to the girl .
PARTICIPANT:	raising her arm .
PARTICIPANT:	¡­uh stepping in the water .
PARTICIPANT:	looking out the window .
PARTICIPANT:	hm that's about all I can see .
PARTICIPANT:	is there more ?
INVESTIGATOR:	okay that's fine .
INVESTIGATOR:	you can start now .
PARTICIPANT:	there hasta be action .
PARTICIPANT:	oh the stool ¡­ the boy is falling off the stool .
PARTICIPANT:	¡­uh the lady is drying dishes .
PARTICIPANT:	the water is running out_of the sink .
PARTICIPANT:	¡­uh ¡­hm ¡­ I don't know what else they would want .
INVESTIGATOR:	just tell me when you think that you've told me everything that you see going on in the picture .
PARTICIPANT:	that's about all I can see .
PARTICIPANT:	those three things .
INVESTIGATOR:	xxx .
PARTICIPANT:	everything that you see ?
INVESTIGATOR:	mhm .
PARTICIPANT:	that I see them ?
INVESTIGATOR:	see going on in the picture .
PARTICIPANT:	alright .
PARTICIPANT:	the mother is drying dishes .
PARTICIPANT:	the water is running out_of the sink .
PARTICIPANT:	the boy is going to fall off the stool .
PARTICIPANT:	he's getting cookies .
PARTICIPANT:	and the girl is waiting for a cookie from his ( her ) brother .
PARTICIPANT:	is there more ?
INVESTIGATOR:	you just tell me when you think you've got it all .
PARTICIPANT:	¡­hm I don't ¡­ I don't see any other action there .
INVESTIGATOR:	okay that's fine .
