## Supplementary material for "Text dialogue analysis Based ChatGPT for Primary Screening of Mild Cognitive Impairment": Data(GPT4_vs_GPT3.5_model1-5): 110.txt

Cookie Theft Picture Description
INVESTIGATOR:	tell me all the action you see going on in the picture .
PARTICIPANT:	mother's dryin(g) the dishes .
PARTICIPANT:	Junior's in the cookie jar handin(g) a cookie to his little sister .
PARTICIPANT:	the water's spilling out o(f) the sink .
PARTICIPANT:	the window is open .
PARTICIPANT:	the door to the cupboard where the cookie jar is open and the ¡­ the top of the cookie jar is off .
PARTICIPANT:	cookie jar is quite full .
PARTICIPANT:	mother has two cups and a dish on the sink .
PARTICIPANT:	looks like a nice day .
PARTICIPANT:	¡­uh action we're lookin(g) for action .
PARTICIPANT:	the kitchen stool that Junior's on is about ready to fall over .
PARTICIPANT:	what else do we have ?
PARTICIPANT:	¡­uh that's all the action I see .
PARTICIPANT:	oh ¡­uh Sissy is holdin(g) her finger up to her mouth like .
PARTICIPANT:	don't make any noise or mother (wi)ll turn around .
PARTICIPANT:	I ¡­ I've already said he's reachin(g) a cookie to her and goin(g) for another one just before the stool falls down .
PARTICIPANT:	his socks are droopin(g) .
PARTICIPANT:	does that count ?
INVESTIGATOR:	¡­
PARTICIPANT:	¡­uh I don't see anything outside .
PARTICIPANT:	¡­uh ¡­uh the curtains don't look like they're blowin(g) or anything .
PARTICIPANT:	mother's just standin(g) lookin(g) .
PARTICIPANT:	she's gonna get her feet wet in a minute .
INVESTIGATOR:	okay that's fine .
PARTICIPANT:	okay .
INVESTIGATOR:	tell me everything that you see going on in this picture .
INVESTIGATOR:	tell me everything that's happening there .
PARTICIPANT:	young boy is up at the cookie jar .
PARTICIPANT:	he has the cookie jar opened .
PARTICIPANT:	he's reachin(g) for one for himself .
PARTICIPANT:	he's handing one down to his sister .
PARTICIPANT:	the three legged stool is coming down with him .
PARTICIPANT:	¡­uh they're nicely dressed kids but ¡­uh the boy needs his socks pulled up .
PARTICIPANT:	¡­mm that's all I see there .
PARTICIPANT:	mother ¡­ I presume it's mother is at the sink .
PARTICIPANT:	the water is ¡­r running over out_of sink .
PARTICIPANT:	she's drying a dish .
PARTICIPANT:	she's looking out the window .
PARTICIPANT:	there are two cups and a dish, I presume that's a dish, that are already dry I guess and sitting on the side of the sink .
PARTICIPANT:	¡­uh nicely groomed .
PARTICIPANT:	nice curtains pulled back .
PARTICIPANT:	it's apparently summer outside because the window's open and it looks like shrubs are growing .
PARTICIPANT:	you can see a window in the other part of the house .
PARTICIPANT:	I presume that's still their house .
PARTICIPANT:	and there's a driveway bordered with grass .
PARTICIPANT:	and there's a tree out there somewhere that you can see part of the trunk and part of the foliage .
PARTICIPANT:	and ¡­uh I see cabinets around the kitchen, other cabinets .
PARTICIPANT:	and that's about it .
INVESTIGATOR:	okay .
