## Supplementary material for "Text dialogue analysis Based ChatGPT for Primary Screening of Mild Cognitive Impairment": Data(GPT4_vs_GPT3.5_model1-5): 112.txt

Cookie Theft Picture Description
INVESTIGATOR:	there is the picture .
PARTICIPANT:	doesn't matter where you start then right ?
INVESTIGATOR:	nope .
PARTICIPANT:	alright .
PARTICIPANT:	there's ¡­uh a little boy on a ¡­uh stepstool which is tilted .
PARTICIPANT:	and he's getting some cookies .
PARTICIPANT:	now do you want descriptive as far as the cookie lids or ¡­ or how they are or just the actions ?
INVESTIGATOR:	just the action .
PARTICIPANT:	just the action .
PARTICIPANT:	okay .
PARTICIPANT:	and looks like he's trying to hand a cookie to his sister .
PARTICIPANT:	she kind_of has her finger up towards her mouth or something like she might be giggling .
PARTICIPANT:	¡­uh the mother's drying dishes but the water is overflowing onto the floor .
PARTICIPANT:	¡­uh I don't know, the silk ( sink ) ¡­ the sink looks like it's almost tilted .
PARTICIPANT:	now we should call the ¡­ ¡­uh the ¡­ ¡­sau the cup and the saucers .
PARTICIPANT:	that's not action right is it ?
INVESTIGATOR:	no you don't needta mention those .
PARTICIPANT:	¡­uh the breeze might be blowing .
PARTICIPANT:	the curtains look like they might be ...
PARTICIPANT:	any other action .
PARTICIPANT:	I don't see anything else .
PARTICIPANT:	I just see into the outdoors but I don't see anything moving .
INVESTIGATOR:	¡­hm okay .
PARTICIPANT:	that's about it I guess .
INVESTIGATOR:	a little bit xxx .
PARTICIPANT:	¡­
INVESTIGATOR:	this picture .
INVESTIGATOR:	and I want you to tell me everything that you see happening there everything that's going on .
PARTICIPANT:	okay .
PARTICIPANT:	anywhere ?
INVESTIGATOR:	everything that's happening .
PARTICIPANT:	¡­um the little girl's laughing .
PARTICIPANT:	the little boy's getting cookies and he's falling .
PARTICIPANT:	¡­uh I guess the mother would be doing dishes and the water's overflowing out_of the sink .
PARTICIPANT:	¡­uh the window's open and I would say the wind is blowing .
INVESTIGATOR:	okay ?
PARTICIPANT:	I guess that's it .
INVESTIGATOR:	alright .
