## Supplementary material for "Text dialogue analysis Based ChatGPT for Primary Screening of Mild Cognitive Impairment": Data(GPT4_vs_GPT3.5_model1-5): 114.txt

Cookie Theft Picture Description
INVESTIGATOR:	what action do you see going on in that picture ?
PARTICIPANT:	all the action .
PARTICIPANT:	mother is drying dishes .
PARTICIPANT:	and the tap water is overflowing the sink and running on the floor .
PARTICIPANT:	and Johnny's trying to get some cookies .
PARTICIPANT:	and his stepstool is falling .
PARTICIPANT:	and little girl is reaching her hand up for a cookie and putting her hand to her mouth .
PARTICIPANT:	oh … oh well that's what's happening .
PARTICIPANT:	I don't know .
PARTICIPANT:	mother's stepping I_mean … the lady's stepping in the water that spilled on the floor .
PARTICIPANT:	that's all I can be sure of .
INVESTIGATOR:	okay that's fine .
PARTICIPANT:	the little boy is getting a cookie out o(f) the cookie jar .
PARTICIPANT:	and the little girl's reaching for a cookie .
PARTICIPANT:	and the little boy's (a)bout to fall off the stool .
PARTICIPANT:	and the lady is drying dishes .
PARTICIPANT:	and the water is overflowing in the sink .
PARTICIPANT:	and …hm I don't really know anything else going on .
PARTICIPANT:	and the water's spilling out on to her floor .
PARTICIPANT:	…hm I don't know if the wind's blowing or not .
PARTICIPANT:	and it … the activity, that's all I see .
INVESTIGATOR:	okay .
PARTICIPANT:	oh there's a little boy on a …s …la …um … stepstool about to fall .
PARTICIPANT:	he's reachin(g) in the cookie jar .
PARTICIPANT:	and the little girl reaching for a cookie .
PARTICIPANT:	and the mother washing dishes .
PARTICIPANT:	and the sink is overflowing .
PARTICIPANT:	and the tap water's comin(g) in .
PARTICIPANT:	and it looks like there might be a breeze blowing the curtains .
PARTICIPANT:	(be)cause the water's running on the floor .
PARTICIPANT:	and the door of the cupboard is ajar where he has a cookie jar …hm .
INVESTIGATOR:	okay that's fine .
