## Supplementary material for "Text dialogue analysis Based ChatGPT for Primary Screening of Mild Cognitive Impairment": Data(GPT4_vs_GPT3.5_model1-5): 115.txt

Cookie Theft Picture Description
PARTICIPANT:	well the mother's washing the dishes .
PARTICIPANT:	and the boy is reaching for cookies and he's falling off the chair ( stool ) .
PARTICIPANT:	and the little girl's laughing at him of ¡­ I think .
PARTICIPANT:	and the water's spilling over onto the floor .
PARTICIPANT:	¡­
PARTICIPANT:	I can't see any other action .
PARTICIPANT:	I guess she's drying her dishes not washing them .
PARTICIPANT:	she's doing something with them .
INVESTIGATOR:	okay .
INVESTIGATOR:	okay .
INVESTIGATOR:	just tell me everything that you see happening in this picture .
INVESTIGATOR:	just everything that you see going on .
PARTICIPANT:	okay .
PARTICIPANT:	the little boy is climbing up <in the> ¡­ getting cookies out o(f) the cookie jar and is ¡­ he's falling .
PARTICIPANT:	the stool's falling over .
PARTICIPANT:	and the little girl has her hand up that she wants a cookie and he's trying to hand her one .
PARTICIPANT:	and the door to the cabinet is open .
PARTICIPANT:	and the mother is washing dishes .
PARTICIPANT:	and the ¡­ ¡­dishwash the dish water is overflowing in the sink and it's running on to the floor and she's standing in the water .
PARTICIPANT:	and there's ¡­ she's drying a plate or washing it .
PARTICIPANT:	whatever .
PARTICIPANT:	and there's two cups and a plate on the counter top .
PARTICIPANT:	and it looks like the window is open .
PARTICIPANT:	and it has curtains pulled back at the window .
PARTICIPANT:	and there's a little lane going around the house towards the back I imagine with shrubs .
PARTICIPANT:	and you can see another window .
