## Supplementary material for "Text dialogue analysis Based ChatGPT for Primary Screening of Mild Cognitive Impairment": Participant Information

### Sheet: Participant
		Training					Test	Training					Test	Vocabulary assessment indicator (GPT4-model3)								Syntax and Grammar assessment indicator (GPT4-model3)			Semantics assessment indicator (GPT4-model3)
Database	Random assignment	GPT4_model1	GPT4_model2	GPT4_model3	GPT4_model4	GPT4_model5	GPT4_model5	GPT3.5_model1	GPT3.5_model2	GPT3.5_model3	GPT3.5_model4	GPT3.5_model5	GPT3.5_model5	Limited vocabulary	Increased verbosity	Overlearned phrases	Improper use of pronouns	Hesitation (Word-finding difficulties)	Circumlocution (Word-finding difficulties)	Tip-of-the-tongue phenomenon	Repetition	Simplified sentence structure and grammar	Grammatical errors	Difficulty with complex ideas	Semantic paraphasias	Lack of coherence	Consistency in errors	Lack of semantic fluency	Disorganized narrative structure	Orientation issues	Decline in conversational engagement and responsiveness	Memory issues	Lack of abstract thinking and synthesis	Abnormal emotions
Delaware_MCI	80	NC	NC	NC	NC	MCI		NC	NC	MCI	NC	MCI		2	3	1	1	4	2	1	2	2	2	3	1	2	1	2	2	1	1	1	2	1
Delaware_MCI	11	NC	NC	NC	NC	MCI		NC	NC	NC	NC	NC		2	1	1	1	4	2	2	3	2	1	2	1	1	1	2	1	1	1	3	1	1
Delaware_MCI	139						MCI						MCI
Delaware_MCI	160						NC						NC
Delaware_MCI	90	NC	NC	NC	NC	MCI		NC	NC	NC	NC	NC		2	5	1	1	5	4	2	3	2	2	3	4	2	2	5	2	1	2	2	2	1
Delaware_MCI	36	NC	NC	MCI	NC	MCI		MCI	MCI	NC	NC	MCI		7	3	5	3	8	6	5	7	8	4	6	5	5	6	6	6	3	4	6	6	6
Delaware_MCI	111	NC	NC	NC	NC	MCI		NC	MCI	MCI	MCI	MCI		2	4	1	1	5	3	1	3	2	1	1	2	1	1	2	2	1	1	2	1	1
Delaware_MCI	92	NC	MCI	MCI	NC	MCI		NC	NC	NC	NC	NC		7	8	7	3	9	7	7	8	8	6	8	6	7	7	7	7	5	6	6	7	\
Delaware_MCI	132						NC						MCI
Delaware_MCI	46	NC	NC	NC	NC	NC		NC	NC	NC	NC	NC		2	3	2	1	4	2	2	3	3	2	2	2	3	1	2	2	1	2	2	2	1
Delaware_MCI	121	NC	NC	MCI	MCI	MCI		NC	MCI	MCI	NC	MCI		6	5	4	3	6	4	4	6	5	3	5	3	4	3	5	4	2	3	2	3	2
Delaware_MCI	149						MCI						NC
Delaware_MCI	100	NC	MCI	MCI	MCI	MCI		MCI	MCI	MCI	MCI	MCI		6	7	3	2	8	7	2	7	7	2	5	6	7	6	6	7	2	5	6	6	2
Delaware_MCI	144						NC						NC
Delaware_MCI	85	NC	NC	MCI	NC	MCI		NC	NC	MCI	MCI	MCI		7	5	3	1	7	4	3	7	6	2	4	2	4	2	3	4	1	3	4	3	2
Delaware_MCI	147						MCI						NC
Delaware_MCI	119	NC	NC	MCI	NC	NC		NC	NC	NC	MCI	NC		7	4	6	2	6	5	4	5	6	2	5	3	5	4	5	4	3	3	6	5	3
Delaware_MCI	83	NC	NC	NC	NC	MCI		NC	MCI	NC	NC	MCI		5	3	1	1	7	5	4	2	4	1	2	2	3	2	4	3	2	2	2	3	1
Delaware_MCI	98	NC	NC	MCI	MCI	MCI		MCI	MCI	MCI	MCI	MCI		4	6	2	3	4	5	5	3	5	3	4	2	5	2	4	5	1	3	2	4	1
Delaware_MCI	12	MCI	MCI	MCI	NC	MCI		NC	MCI	MCI	MCI	MCI		5	5	3	2	6	4	4	6	4	2	4	4	5	5	4	4	4	2	2	4	1
Delaware_MCI	117	NC	NC	NC	NC	MCI		NC	NC	MCI	NC	NC		4	2	3	2	4	3	2	3	3	1	3	3	2	3	3	3	1	2	2	2	1
Delaware_MCI	52	NC	NC	NC	NC	NC		NC	NC	MCI	NC	NC		2	2	2	1	5	2	1	3	3	1	2	1	1	1	1	1	1	1	1	1	1
Delaware_MCI	81	MCI	MCI	MCI	MCI	MCI		NC	MCI	NC	MCI	NC		7	2	2	1	8	5	7	4	7	3	6	4	5	2	5	6	1	3	7	6	1
Delaware_MCI	75	NC	NC	NC	NC	NC		NC	NC	MCI	NC	NC		3	3	2	1	4	3	1	2	3	1	2	1	2	1	1	3	1	1	2	2	1
Delaware_MCI	49	NC	MCI	MCI	NC	MCI		MCI	MCI	MCI	MCI	MCI		3	2	2	1	8	7	7	3	4	2	5	4	3	4	7	2	1	1	7	5	1
Delaware_MCI	57	NC	NC	MCI	MCI	MCI		NC	MCI	MCI	MCI	MCI		7	6	4	6	8	5	4	7	7	3	5	4	5	4	6	5	2	5	4	5	2
Delaware_MCI	152						MCI						NC
Delaware_MCI	148						MCI						NC
Delaware_MCI	63	NC	NC	MCI	MCI	MCI		NC	MCI	NC	MCI	MCI		4	3	3	3	7	6	6	4	6	2	5	3	5	4	5	5	3	3	4	6	2
Delaware_MCI	127						NC						NC
Delaware_MCI	65	NC	NC	NC	NC	NC		NC	NC	MCI	NC	NC		4	2	2	2	4	3	3	2	3	3	3	2	2	2	3	2	1	2	3	2	1
Delaware_MCI	150						MCI						MCI
Delaware_MCI	131						MCI						MCI
Pitt_Dementia_MCI	16	NC	MCI	NC	NC	MCI		MCI	NC	NC	NC	MCI		3	2	1	1	6	3	2	3	2	1	2	2	2	1	3	2	1	2	3	2	1
Pitt_Dementia_MCI	157						MCI						MCI
Pitt_Dementia_MCI	32	NC	MCI	MCI	MCI	MCI		NC	MCI	NC	MCI	NC		4	5	2	3	6	3	\	4	4	3	\	3	2	\	3	3	\	2	4	\	\
Pitt_Dementia_MCI	87	NC	NC	NC	NC	MCI		NC	NC	NC	MCI	MCI		3	3	1	2	4	2	1	2	3	2	2	1	2	1	2	1	1	2	4	2	1
Pitt_Dementia_MCI	129						MCI						NC
Pitt_Dementia_MCI	116	MCI	MCI	MCI	MCI	MCI		MCI	MCI	MCI	MCI	MCI		7	3	6	3	8	5	6	7	7	2	8	5	7	5	7	7	8	6	10	7	3
Pitt_Dementia_MCI	99	NC	MCI	MCI	MCI	MCI		MCI	NC	MCI	MCI	MCI		3	2	2	2	7	4	4	4	3	2	5	2	2	4	5	4	5	3	7	5	2
Pitt_Dementia_MCI	2	NC	MCI	MCI	NC	MCI		NC	NC	MCI	MCI	NC		6	3	3	1	7	4	4	2	6	4	7	5	5	1	4	5	5	5	7	6	4
Pitt_Dementia_MCI	162						MCI						MCI
Pitt_Dementia_MCI	25	NC	MCI	NC	NC	MCI		MCI	MCI	MCI	NC	NC		4	2	3	2	5	2	\	4	4	2	3	2	3	\	2	3	\	2	4	3	1
Pitt_Dementia_MCI	29	NC	MCI	MCI	MCI	MCI		NC	NC	MCI	NC	MCI		5	2	1	6	7	6	7	3	7	2	6	6	6	1	6	6	1	5	8	6	1
Pitt_Dementia_MCI	66	MCI	MCI	MCI	MCI	MCI		MCI	MCI	MCI	MCI	MCI		4	3	2	2	6	4	5	4	4	2	5	3	3	4	5	4	3	3	6	3	2
Pitt_Dementia_MCI	41	NC	MCI	MCI	NC	MCI		MCI	MCI	MCI	NC	MCI		4	\	\	\	7	\	5	6	6	\	5	\	4	\	4	\	\	\	5	3	\
Pitt_Dementia_MCI	5	MCI	MCI	MCI	MCI	MCI		NC	MCI	NC	NC	MCI		7	5	2	4	8	6	6	7	7	4	6	6	7	6	6	5	3	7	5	6	2
Pitt_Dementia_MCI	154						MCI						MCI
Pitt_Dementia_MCI	33	MCI	MCI	MCI	NC	MCI		NC	MCI	MCI	MCI	NC		2	5	3	2	6	5	5	3	3	2	4	3	4	2	3	4	2	3	5	4	2
Pitt_Dementia_MCI	106	MCI	NC	MCI	NC	MCI		MCI	NC	NC	NC	MCI		4	3	1	2	6	4	2	5	5	1	5	2	3	2	5	4	1	4	5	2	1
Pitt_Dementia_MCI	9	NC	NC	MCI	NC	MCI		NC	NC	NC	NC	NC		3	2	1	1	4	2	1	3	3	2	4	1	4	1	4	4	1	4	5	1	1
Pitt_Dementia_MCI	164						MCI						MCI
Pitt_Dementia_MCI	113	NC	NC	NC	NC	MCI		NC	NC	NC	MCI	NC		3	1	2	2	4	3	3	3	2	2	2	2	3	2	2	3	2	2	3	2	1
Pitt_Dementia_MCI	126						MCI						MCI
Pitt_Dementia_MCI	4	NC	NC	NC	NC	MCI		MCI	NC	NC	NC	NC		2	1	1	1	2	1	2	1	2	1	2	1	2	1	2	2	2	2	4	2	1
Pitt_Dementia_MCI	77	NC	MCI	MCI	MCI	MCI		NC	NC	MCI	MCI	MCI		3	3	2	1	4	3	4	4	3	5	4	3	5	3	4	4	3	3	6	4	1
Pitt_Dementia_MCI	124						MCI						MCI
Pitt_Dementia_MCI	103	NC	MCI	NC	NC	MCI		NC	NC	MCI	NC	MCI		3	2	2	1	6	3	4	4	3	2	4	3	3	2	4	4	2	3	5	4	2
Pitt_Dementia_MCI	143						NC						NC
Pitt_Dementia_MCI	64	MCI	MCI	MCI	MCI	MCI		MCI	MCI	MCI	MCI	MCI		3	3	2	1	8	7	5	4	4	3	6	3	6	5	7	6	6	5	8	6	2
Pitt_Dementia_MCI	146						MCI						MCI
Pitt_Dementia_MCI	166						MCI						MCI
Pitt_Dementia_MCI	45	MCI	NC	MCI	MCI	MCI		NC	MCI	MCI	MCI	MCI		4	2	2	6	6	5	5	4	4	3	5	3	4	2	5	5	4	3	6	5	2
Pitt_Control_MCI	68	MCI	MCI	NC	MCI	MCI		NC	MCI	MCI	MCI	NC		5	3	2	2	7	2	4	5	4	2	2	2	3	2	4	3	1	2	3	2	1
Pitt_Control_MCI	27	NC	NC	NC	NC	NC		NC	MCI	NC	NC	NC		2	3	1	2	5	2	2	3	2	1	2	2	2	1	2	2	1	1	2	2	1
Pitt_Control_MCI	170						MCI						NC
Delaware_NC	58	NC	NC	NC	NC	NC		NC	MCI	NC	NC	MCI		2	2	2	1	4	3	2	2	2	2	2	3	3	1	2	3	1	2	3	3	1
Delaware_NC	169						NC						NC
Delaware_NC	39	NC	NC	NC	NC	NC		NC	NC	NC	NC	NC		3	2	2	1	4	2	2	2	3	1	3	2	3	2	2	3	1	2	2	2	1
Delaware_NC	93	NC	NC	NC	NC	NC		NC	NC	MCI	NC	NC		2	3	2	1	5	4	3	3	2	2	3	2	2	1	2	3	2	2	4	3	1
Delaware_NC	122	NC	NC	NC	MCI	NC		NC	NC	MCI	NC	NC		3	3	1	1	6	3	2	3	4	2	4	2	3	3	2	3	1	1	2	3	2
Delaware_NC	88	NC	NC	NC	NC	NC		NC	NC	MCI	MCI	NC		4	2	2	1	3	2	3	2	2	1	2	2	2	1	3	2	1	2	4	2	1
Delaware_NC	26	NC	NC	NC	NC	NC		NC	NC	NC	MCI	NC		4	5	2	2	6	4	3	5	3	2	2	2	3	1	3	3	1	2	2	2	1
Delaware_NC	104	NC	NC	NC	NC	NC		NC	MCI	NC	NC	MCI		3	5	2	2	7	4	4	3	4	2	3	3	3	2	3	3	2	3	2	3	2
Delaware_NC	97	NC	MCI	MCI	MCI	MCI		NC	MCI	MCI	MCI	NC		5	6	2	3	7	8	5	6	4	5	6	5	5	4	6	6	2	3	3	4	3
Delaware_NC	105	NC	NC	NC	NC	NC		NC	NC	NC	NC	NC		2	3	2	2	4	3	3	2	3	2	3	2	2	2	3	2	2	2	3	3	2
Delaware_NC	17	NC	MCI	MCI	NC	NC		MCI	NC	NC	NC	NC		4	3	1	1	7	2	3	2	4	1	3	2	3	2	2	4	1	2	2	3	1
Delaware_NC	34	NC	MCI	NC	NC	NC		NC	MCI	NC	NC	NC		2	2	1	1	6	2	2	3	2	1	3	2	2	1	2	3	1	1	2	3	1
Delaware_NC	156						NC						MCI
Delaware_NC	43	NC	NC	NC	NC	NC		NC	MCI	NC	NC	NC		2	1	1	1	3	1	1	2	2	2	1	1	1	1	1	1	1	1	1	1	1
Delaware_NC	20	NC	NC	NC	NC	NC		NC	NC	NC	MCI	NC		2	3	2	1	3	2	1	2	2	1	1	1	1	1	2	2	1	1	2	2	1
Delaware_NC	79	NC	NC	NC	NC	NC		NC	NC	MCI	NC	NC		3	4	2	2	4	2	3	2	2	3	3	2	2	2	2	2	2	2	3	2	2
Delaware_NC	30	NC	NC	NC	NC	NC		NC	NC	MCI	MCI	MCI		3	3	2	1	2	2	2	2	2	1	2	2	2	1	2	2	1	1	2	2	1
Delaware_NC	35	NC	NC	NC	NC	NC		NC	MCI	MCI	MCI	NC		2	3	2	2	4	2	2	2	2	1	2	2	2	2	2	2	1	2	2	2	2
Delaware_NC	140						NC						NC
Delaware_NC	123						NC						NC
Pitt_Control_NC	107	NC	NC	NC	NC	NC		NC	NC	MCI	MCI	NC		2	2	1	1	3	2	1	2	3	1	1	1	1	1	1	2	1	1	1	1	1
Pitt_Control_NC	128						NC						NC
Pitt_Control_NC	135						NC						NC
Pitt_Control_NC	163						NC						MCI
Pitt_Control_NC	120	NC	NC	MCI	NC	NC		NC	MCI	NC	MCI	NC		7	4	6	2	7	6	4	6	7	3	5	3	6	4	6	6	3	3	4	6	3
Pitt_Control_NC	44	NC	NC	MCI	MCI	NC		NC	MCI	MCI	MCI	NC		6	4	6	2	7	6	5	7	5	4	5	4	5	5	5	5	2	4	7	4	2
Pitt_Control_NC	151						NC						NC
Pitt_Control_NC	94	NC	NC	NC	NC	NC		MCI	MCI	MCI	MCI	MCI		3	2	2	1	4	2	1	3	3	1	2	2	2	1	2	2	1	2	3	2	1
Pitt_Control_NC	138						NC						NC
Pitt_Control_NC	165						NC						NC
Pitt_Control_NC	125						NC						NC
Pitt_Control_NC	71	NC	MCI	NC	NC	NC		MCI	MCI	MCI	NC	MCI		3	2	1	1	6	2	3	1	2	2	2	2	2	2	2	2	1	2	1	2	1
Pitt_Control_NC	159						NC						NC
Pitt_Control_NC	13	NC	NC	NC	NC	NC		NC	NC	NC	NC	NC		4	2	2	1	3	1	1	2	3	1	2	1	1	1	1	2	1	1	1	1	1
Pitt_Control_NC	114	NC	MCI	NC	NC	NC		NC	NC	NC	NC	NC		3	1	1	1	2	1	1	2	3	2	\	1	1	1	1	1	1	1	1	1	1
Pitt_Control_NC	158						MCI						NC
Pitt_Control_NC	168						MCI						MCI
Pitt_Control_NC	42	NC	NC	NC	NC	NC		MCI	NC	NC	NC	MCI		3	2	1	1	3	2	2	2	3	1	2	1	2	1	2	2	1	1	2	2	1
Pitt_Control_NC	10	NC	NC	NC	NC	NC		NC	NC	NC	NC	NC		3	3	1	2	2	2	2	3	2	1	2	2	2	1	1	2	1	1	2	1	2
Pitt_Control_NC	19	NC	NC	NC	NC	NC		NC	NC	NC	MCI	NC		4	2	2	1	3	2	2	5	4	1	2	1	2	1	3	2	1	2	4	2	1
Pitt_Control_NC	3	MCI	NC	NC	NC	NC		NC	NC	MCI	MCI	NC		3	2	1	1	4	3	2	5	3	1	2	2	2	2	2	3	1	1	4	2	1
Pitt_Control_NC	84	NC	NC	MCI	NC	NC		MCI	NC	NC	NC	NC		6	3	3	2	6	5	5	5	7	4	6	4	4	3	5	5	4	5	4	6	4
Pitt_Control_NC	89	NC	NC	MCI	MCI	NC		NC	NC	MCI	NC	NC		3	3	2	2	6	4	2	3	3	2	3	2	3	2	3	3	2	3	2	3	1
Pitt_Control_NC	7	NC	NC	NC	NC	NC		NC	NC	NC	NC	NC		2	1	1	1	1	1	1	3	2	1	1	1	1	1	1	1	1	1	1	2	1
Pitt_Control_NC	78	MCI	NC	NC	NC	NC		NC	MCI	NC	NC	MCI		3	3	2	1	4	2	3	4	3	2	2	2	2	1	3	2	1	2	4	2	1
Pitt_Control_NC	172						NC						MCI
Pitt_Control_NC	109	NC	NC	NC	NC	NC		MCI	MCI	NC	NC	NC		3	2	2	2	4	3	2	4	3	2	2	2	3	2	3	3	1	2	2	2	1
Pitt_Control_NC	101	NC	NC	NC	NC	NC		NC	NC	MCI	MCI	NC		4	4	1	1	3	3	2	3	1	1	2	1	2	1	1	2	1	2	3	2	1
Pitt_Control_NC	141						NC						NC
Pitt_Control_NC	37	NC	NC	NC	NC	NC		NC	MCI	MCI	MCI	MCI		2	3	2	2	5	2	2	2	2	2	2	2	2	2	2	2	1	2	2	2	1
Pitt_Control_NC	18	NC	NC	NC	NC	NC		MCI	NC	NC	NC	NC		3	2	1	1	6	3	1	4	2	2	2	1	1	1	3	2	1	2	1	1	1
Pitt_Control_NC	31	NC	NC	NC	NC	NC		MCI	MCI	NC	NC	NC		2	2	1	1	3	1	2	2	2	1	2	1	2	1	1	2	1	2	2	1	1
Pitt_Control_NC	76	NC	NC	NC	NC	NC		MCI	NC	NC	MCI	NC		5	2	1	1	3	1	1	4	3	2	1	1	1	1	1	1	1	1	2	1	1
Pitt_Control_NC	112	NC	NC	NC	NC	NC		NC	NC	MCI	MCI	NC		5	3	4	2	7	6	2	4	4	6	3	6	4	2	5	3	2	4	2	3	2
Pitt_Control_NC	6	NC	NC	NC	MCI	MCI		NC	NC	NC	NC	NC		6	3	2	1	6	4	1	5	6	2	3	1	2	1	2	4	1	2	4	3	1
Pitt_Control_NC	173						NC						NC
Pitt_Control_NC	14	NC	NC	NC	MCI	NC		MCI	NC	NC	NC	NC		2	3	1	1	5	2	3	2	2	2	3	2	3	1	3	2	1	3	3	3	1
Pitt_Control_NC	174						MCI						MCI
Pitt_Control_NC	61	NC	NC	NC	NC	NC		NC	NC	NC	MCI	MCI		4	4	2	1	5	3	2	5	3	2	3	2	3	2	3	3	1	2	4	2	1
Pitt_Control_NC	69	NC	NC	MCI	MCI	NC		NC	NC	MCI	MCI	MCI		6	5	2	1	4	4	3	6	6	2	5	1	5	5	5	5	2	2	5	6	1
Pitt_Control_NC	54	MCI	NC	NC	NC	MCI		NC	MCI	MCI	MCI	NC		4	2	1	1	4	1	3	4	3	3	1	1	1	1	2	1	1	1	1	1	1
Pitt_Control_NC	1	NC	NC	NC	NC	NC		NC	NC	NC	NC	NC		3	2	1	2	3	2	1	3	2	1	2	2	2	1	2	2	1	2	1	2	1
Pitt_Control_NC	60	NC	NC	NC	NC	NC		NC	NC	NC	MCI	NC		2	3	2	1	4	2	3	2	2	1	2	2	2	2	2	2	2	2	3	2	2
Pitt_Control_NC	91	NC	NC	NC	MCI	NC		NC	NC	NC	NC	NC		3	1	2	1	4	1	1	4	4	1	1	1	1	1	1	1	1	1	1	1	1
Pitt_Control_NC	67	NC	NC	MCI	NC	NC		NC	NC	MCI	NC	NC		5	2	2	2	6	4	5	4	4	2	5	3	3	4	5	4	4	3	6	3	2
Pitt_Control_NC	56	NC	NC	NC	MCI	NC		NC	NC	NC	NC	NC		6	4	3	1	6	2	1	7	7	3	2	1	1	1	2	1	1	1	1	1	1
Pitt_Control_NC	86	MCI	NC	NC	MCI	NC		NC	NC	NC	MCI	MCI		4	2	2	1	3	2	2	3	4	1	2	1	2	1	3	2	1	2	2	2	1
Pitt_Control_NC	115	NC	NC	NC	NC	NC		NC	NC	NC	NC	NC		3	3	3	1	4	2	2	3	6	1	2	2	2	1	2	2	1	2	3	2	1
Pitt_Control_NC	28	NC	NC	NC	NC	NC		NC	NC	NC	NC	NC		2	2	1	1	2	2	1	1	2	1	2	1	1	1	1	1	1	1	\	2	\
Pitt_Control_NC	53	NC	NC	NC	NC	NC		NC	MCI	NC	NC	NC		4	2	2	1	5	2	1	4	3	1	2	2	2	1	1	1	1	1	1	1	1
Pitt_Control_NC	15	NC	NC	NC	NC	NC		MCI	NC	NC	NC	NC		3	2	1	1	6	3	2	3	2	1	2	2	2	1	3	2	1	2	3	2	1
Pitt_Control_NC	110	NC	NC	NC	NC	NC		NC	NC	NC	MCI	NC		4	2	3	1	5	5	1	3	3	2	2	2	1	1	2	2	1	2	3	1	1
Pitt_Control_NC	136						NC						NC
Pitt_Control_NC	137						NC						NC
Pitt_Control_NC	167						NC						MCI
Pitt_Control_NC	22	NC	NC	NC	MCI	NC		NC	NC	NC	MCI	NC		3	2	1	1	2	2	1	3	2	1	2	1	1	1	1	1	1	1	1	1	1
Pitt_Control_NC	108	MCI	NC	MCI	NC	MCI		NC	NC	MCI	NC	MCI		5	6	2	1	7	5	4	6	5	2	4	3	4	3	4	4	2	4	6	3	2
Pitt_Control_NC	96	NC	NC	MCI	MCI	NC		MCI	MCI	NC	MCI	MCI		7	6	8	5	5	3	2	7	6	3	4	4	6	5	5	6	2	4	7	5	2
Pitt_Control_NC	48	NC	NC	NC	NC	NC		NC	NC	MCI	MCI	MCI		4	3	2	1	4	3	2	4	4	2	3	3	3	2	3	3	1	2	2	2	1
Pitt_Control_NC	133						NC						MCI
Pitt_Control_NC	59	NC	NC	NC	NC	NC		NC	NC	MCI	NC	MCI		3	3	2	1	4	2	3	4	3	2	2	3	2	2	3	2	1	3	2	2	1
Pitt_Control_NC	102	NC	NC	MCI	MCI	NC		NC	MCI	MCI	NC	NC		6	5	3	2	6	6	3	7	5	5	2	2	5	2	5	5	1	6	2	4	1
Pitt_Control_NC	118	NC	NC	NC	NC	NC		NC	MCI	MCI	NC	MCI		5	5	3	1	6	4	2	5	5	2	3	2	2	1	3	2	1	4	5	3	1
Pitt_Control_NC	74	NC	NC	NC	NC	NC		NC	NC	NC	NC	NC		3	2	1	1	7	4	3	4	3	1	2	2	3	1	3	3	1	2	2	1	1
Pitt_Control_NC	130						NC						MCI
Pitt_Control_NC	40	NC	NC	NC	NC	NC		NC	MCI	NC	NC	MCI		6	3	2	1	4	2	1	5	5	1	2	1	1	\	2	2	1	\	3	2	1
Pitt_Control_NC	161						MCI						NC
Pitt_Control_NC	142						NC						NC
Pitt_Control_NC	155						NC						NC
Pitt_Control_NC	24	NC	NC	NC	NC	NC		NC	NC	NC	NC	MCI		3	2	1	1	2	2	1	3	2	1	2	1	1	1	1	1	1	1	1	1	1
Pitt_Control_NC	73	NC	NC	NC	NC	NC		NC	MCI	NC	MCI	NC		3	2	2	1	6	3	2	1	2	1	2	2	2	1	3	2	1	2	1	3	1
Pitt_Control_NC	8	NC	NC	MCI	NC	NC		NC	NC	NC	NC	NC		7	4	2	1	5	4	3	6	6	2	4	2	3	3	5	4	2	3	2	4	1
Pitt_Control_NC	51	NC	NC	NC	NC	NC		NC	NC	MCI	NC	NC		3	2	1	1	4	2	2	2	3	1	2	1	2	1	2	2	1	2	2	2	1
Pitt_Control_NC	171						NC						MCI
Pitt_Control_NC	23	NC	NC	NC	NC	NC		NC	NC	NC	MCI	NC		3	2	1	1	2	2	1	3	2	1	2	1	1	1	1	1	1	1	1	1	1
Pitt_Control_NC	38	NC	MCI	NC	NC	NC		MCI	MCI	MCI	MCI	MCI		2	2	2	2	5	2	2	2	2	2	2	2	2	2	2	2	1	2	2	2	1
Pitt_Control_NC	134						NC						NC
Pitt_Control_NC	55	NC	NC	NC	NC	NC		NC	NC	NC	MCI	NC		1	1	1	1	2	1	1	2	1	1	1	1	1	1	1	1	1	1	1	1	1
Pitt_Control_NC	47	NC	NC	NC	NC	NC		NC	NC	NC	NC	NC		4	1	1	1	6	2	3	1	3	1	2	2	2	1	2	1	1	1	1	2	1
Pitt_Control_NC	82	NC	NC	NC	NC	NC		NC	NC	NC	NC	MCI		6	2	2	1	5	2	1	3	5	1	4	1	2	1	2	4	1	3	1	3	1
Pitt_Control_NC	153						NC						NC
Pitt_Control_NC	72	NC	NC	NC	NC	NC		NC	MCI	MCI	MCI	NC		3	3	2	2	6	2	3	3	3	2	4	3	3	2	4	3	2	3	4	3	2
Pitt_Control_NC	62	NC	NC	NC	NC	NC		NC	NC	MCI	NC	NC		2	3	1	2	6	2	1	2	3	1	2	1	2	1	2	1	1	2	2	1	1
Pitt_Control_NC	95	NC	NC	NC	NC	NC		MCI	MCI	NC	MCI	MCI		2	3	1	1	3	2	2	1	3	2	2	1	1	1	2	1	1	1	1	1	1
Pitt_Control_NC	70	NC	NC	NC	NC	NC		NC	NC	NC	NC	NC		4	2	1	1	4	1	1	1	4	1	\	1	2	1	2	1	1	2	1	\	1
Pitt_Control_NC	50	NC	NC	NC	NC	NC		NC	NC	NC	NC	NC		3	2	2	1	5	2	2	3	3	1	2	1	2	1	2	2	1	2	2	2	1
Pitt_Control_NC	21	NC	NC	NC	NC	NC		NC	NC	NC	NC	NC		3	2	1	4	4	3	2	3	3	2	1	1	1	2	1	1	1	1	1	1	1
Pitt_Control_NC	145						MCI						NC
TP		10	20	26	16	38	17	13	22	26	22	25	12
FP		5	6	12	13	4	5	14	24	28	31	21	9
FN		34	24	18	28	6	5	31	22	18	22	19	10
TN		73	72	66	65	74	25	64	54	50	47	57	21

### Sheet: Random grouping
0.302187	0.519391	80	80
0.980118	0.973588	11	11
0.822768	0.258147	139	139
0.302938	0.0856699	160	160
0.353708	0.480778	90	90
0.0469705	0.819888	36	36
0.571261	0.394019	111	111
0.861274	0.475912	92	92
0.786847	0.298605	132	132
0.334102	0.76902	46	46
0.0609726	0.34681	121	121
0.966671	0.191011	149	149
0.368069	0.442636	100	100
0.471863	0.230691	144	144
0.59998	0.4943	85	85
0.372624	0.208613	147	147
0.253897	0.361531	119	119
0.730164	0.495773	83	83
0.917112	0.455369	98	98
0.74254	0.973493	12	12
0.757463	0.378372	117	117
0.912117	0.680301	52	52
0.495516	0.508139	81	81
0.395559	0.557435	75	75
0.546986	0.748395	49	49
0.346722	0.648745	57	57
0.885956	0.16953	152	152
0.988387	0.198657	148	148
0.91486	0.623869	63	63
0.36724	0.319129	127	127
0.438748	0.622315	65	65
0.273521	0.178503	150	150
0.133211	0.309004	131	131
0.0550773	0.949802	16	16
0.568333	0.14068	157	157
0.904336	0.868336	32	32
0.606107	0.489642	87	87
0.171477	0.316669	129	129
0.937305	0.383942	116	116
0.798628	0.451341	99	99
0.979397	0.995402	2	2
0.488313	0.079219	162	162
0.963041	0.898899	25	25
0.0645689	0.877289	29	29
0.159795	0.619235	66	66
0.237083	0.798033	41	41
0.210853	0.989471	5	5
0.26676	0.159956	154	154
0.653091	0.855219	33	33
0.29242	0.417309	106	106
0.195981	0.978723	9	9
0.279314	0.0625411	164	164
0.157791	0.393386	113	113
0.201411	0.329922	126	126
0.726636	0.991407	4	4
0.251195	0.532879	77	77
0.149052	0.337245	124	124
0.845028	0.424532	103	103
0.221428	0.23646	143	143
0.99874	0.622604	64	64
0.650891	0.213722	146	146
0.796531	0.049622	166	166
0.734311	0.770638	45	45
0.562345	0.60121	68	68
0.713036	0.885364	27	27
0.77723	0.015911	170	170
0.108179	0.638568	58	58
0.138638	0.0238563	169	169
0.317508	0.809666	39	39
0.230983	0.469575	93	93
0.355586	0.343731	122	122
0.134556	0.482078	88	88
0.912819	0.893346	26	26
0.701532	0.42405	104	104
0.789036	0.458597	97	97
0.901223	0.422549	105	105
0.29036	0.943989	17	17
0.0862881	0.840371	34	34
0.482218	0.143615	156	156
0.250777	0.783327	43	43
0.470061	0.923993	20	20
0.961186	0.52636	79	79
0.363398	0.873314	30	30
0.281983	0.834848	35	35
0.400889	0.256664	140	140
0.485661	0.341192	123	123
0.295822	0.413922	107	107
0.973737	0.317207	128	128
0.128861	0.287116	135	135
0.583039	0.0743569	163	163
0.666256	0.351981	120	120
0.444871	0.782088	44	44
0.251766	0.172066	151	151
0.620052	0.468431	94	94
0.53399	0.265174	138	138
0.288713	0.0583042	165	165
0.474552	0.333455	125	125
0.546162	0.579084	71	71
0.29922	0.0888569	159	159
0.076358	0.97235	13	13
0.218966	0.39048	114	114
0.868004	0.0892176	158	158
0.186803	0.0451752	168	168
0.291605	0.788139	42	42
0.411028	0.978022	10	10
0.718103	0.935841	19	19
0.670076	0.994702	3	3
0.994784	0.495697	84	84
0.558455	0.480831	89	89
0.907395	0.985456	7	7
0.578905	0.528329	78	78
0.853902	0.00738138	172	172
0.00793237	0.404511	109	109
0.818851	0.432485	101	101
0.334659	0.255423	141	141
0.601236	0.812637	37	37
0.488559	0.941091	18	18
0.703849	0.872757	31	31
0.127143	0.555536	76	76
0.0246335	0.393757	112	112
0.843808	0.988261	6	6
0.471975	0.00492875	173	173
0.42516	0.956827	14	14
0.336152	0.00290045	174	174
0.257458	0.62939	61	61
0.774235	0.596371	69	69
0.416777	0.673767	54	54
0.818146	0.999469	1	1
0.639197	0.636085	60	60
0.0237635	0.478121	91	91
0.461593	0.608534	67	67
0.577755	0.651898	56	56
0.130454	0.492211	86	86
0.766132	0.390024	115	115
0.928422	0.885126	28	28
0.66682	0.680285	53	53
0.809941	0.950702	15	15
0.787533	0.404341	110	110
0.621302	0.285164	136	136
0.923089	0.273988	137	137
0.0991142	0.0491619	167	167
0.124993	0.921766	22	22
0.410797	0.405769	108	108
0.449517	0.462281	96	96
0.156752	0.756709	48	48
0.886786	0.294904	133	133
0.880799	0.638371	59	59
0.53937	0.42665	102	102
0.0595468	0.362886	118	118
0.900419	0.563003	74	74
0.730622	0.310168	130	130
0.338362	0.803795	40	40
0.248329	0.0806256	161	161
0.928416	0.23979	142	142
0.185457	0.152798	155	155
0.556878	0.908428	24	24
0.907868	0.572152	73	73
0.764379	0.9823	8	8
0.916966	0.686086	51	51
0.750675	0.0119597	171	171
0.456259	0.914328	23	23
0.436887	0.811237	38	38
0.595894	0.293537	134	134
0.0704453	0.669935	55	55
0.55612	0.757033	47	47
0.976682	0.497235	82	82
0.315152	0.162225	153	153
0.46171	0.573735	72	72
0.70673	0.628728	62	62
0.276092	0.467811	95	95
0.743283	0.583333	70	70
0.352461	0.693948	50	50
0.179964	0.922697	21	21
0.518065	0.213923	145	145

### Sheet: Variable_selection_data
Group	Limited_vocabulary	Increased_verbosity	Overlearned_phrases	Improper_use_of_pronouns	Hesitation	Circumlocution	Tip-of-the-tongue_phenomenon	Repetition	Simplified_sentence_structure_and_grammar	Grammatical_errors	Difficulty_with_complex_ideas	Semantic_paraphasias	Lack_of_coherence	Consistency_in_errors	Lack_of_semantic_fluency	Disorganized_narrative_structure	Orientation_issues	Decline_in_conversational_engagement_and_responsiveness	Memory_issues	Lack_of_abstract_thinking_and_synthesis	Abnormal_emotions
TP	7	3	5	3	8	6	5	7	8	4	6	5	5	6	6	6	3	4	6	6	6
TP	7	8	7	3	9	7	7	8	8	6	8	6	7	7	7	7	5	6	6	7	2
TP	6	5	4	3	6	4	4	6	5	3	5	3	4	3	5	4	2	3	2	3	2
TP	6	7	3	2	8	7	2	7	7	2	5	6	7	6	6	7	2	5	6	6	2
TP	7	5	3	1	7	4	3	7	6	2	4	2	4	2	3	4	1	3	4	3	2
TP	7	4	6	2	6	5	4	5	6	2	5	3	5	4	5	4	3	3	6	5	3
TP	4	6	2	3	4	5	5	3	5	3	4	2	5	2	4	5	1	3	2	4	1
TP	5	5	3	2	6	4	4	6	4	2	4	4	5	5	4	4	4	2	2	4	1
TP	7	2	2	1	8	5	7	4	7	3	6	4	5	2	5	6	1	3	7	6	1
TP	3	2	2	1	8	7	7	3	4	2	5	4	3	4	7	2	1	1	7	5	1
TP	7	6	4	6	8	5	4	7	7	3	5	4	5	4	6	5	2	5	4	5	2
TP	4	3	3	3	7	6	6	4	6	2	5	3	5	4	5	5	3	3	4	6	2
TP	4	5	2	3	6	3	5	4	4	3	5	3	2	4	3	3	3	2	4	5	2
TP	7	3	6	3	8	5	6	7	7	2	8	5	7	5	7	7	8	6	10	7	3
TP	3	2	2	2	7	4	4	4	3	2	5	2	2	4	5	4	5	3	7	5	2
TP	6	3	3	1	7	4	4	2	6	4	7	5	5	1	4	5	5	5	7	6	4
TP	5	2	1	6	7	6	7	3	7	2	6	6	6	1	6	6	1	5	8	6	1
TP	4	3	2	2	6	4	5	4	4	2	5	3	3	4	5	4	3	3	6	3	2
TP	4	4	3	3	7	5	5	6	6	3	5	4	4	4	4	5	3	4	5	3	2
TP	7	5	2	4	8	6	6	7	7	4	6	6	7	6	6	5	3	7	5	6	2
TP	2	5	3	2	6	5	5	3	3	2	4	3	4	2	3	4	2	3	5	4	2
TP	4	3	1	2	6	4	2	5	5	1	5	2	3	2	5	4	1	4	5	2	1
TP	3	2	1	1	4	2	1	3	3	2	4	1	4	1	4	4	1	4	5	1	1
TP	3	3	2	1	4	3	4	4	3	5	4	3	5	3	4	4	3	3	6	4	1
TP	3	3	2	1	8	7	5	4	4	3	6	3	6	5	7	6	6	5	8	6	2
TP	4	2	2	6	6	5	5	4	4	3	5	3	4	2	5	5	4	3	6	5	2
FN	2	3	1	1	4	2	1	2	2	2	3	1	2	1	2	2	1	1	1	2	1
FN	2	1	1	1	4	2	2	3	2	1	2	1	1	1	2	1	1	1	3	1	1
FN	2	5	1	1	5	4	2	3	2	2	3	4	2	2	5	2	1	2	2	2	1
FN	2	4	1	1	5	3	1	3	2	1	1	2	1	1	2	2	1	1	2	1	1
FN	2	3	2	1	4	2	2	3	3	2	2	2	3	1	2	2	1	2	2	2	1
FN	5	3	1	1	7	5	4	2	4	1	2	2	3	2	4	3	2	2	2	3	1
FN	4	2	3	2	4	3	2	3	3	1	3	3	2	3	3	3	1	2	2	2	1
FN	2	2	2	1	5	2	1	3	3	1	2	1	1	1	1	1	1	1	1	1	1
FN	3	3	2	1	4	3	1	2	3	1	2	1	2	1	1	3	1	1	2	2	1
FN	4	2	2	2	4	3	3	2	3	3	3	2	2	2	3	2	1	2	3	2	1
FN	3	2	1	1	6	3	2	3	2	1	2	2	2	1	3	2	1	2	3	2	1
FN	3	3	1	2	4	2	1	2	3	2	2	1	2	1	2	1	1	2	4	2	1
FN	4	2	3	2	5	2	2	4	4	2	3	2	3	1	2	3	1	2	4	3	1
FN	3	1	2	2	4	3	3	3	2	2	2	2	3	2	2	3	2	2	3	2	1
FN	2	1	1	1	2	1	2	1	2	1	2	1	2	1	2	2	2	2	4	2	1
FN	3	2	2	1	6	3	4	4	3	2	4	3	3	2	4	4	2	3	5	4	2
FN	5	3	2	2	7	2	4	5	4	2	2	2	3	2	4	3	1	2	3	2	1
FN	2	3	1	2	5	2	2	3	2	1	2	2	2	1	2	2	1	1	2	2	1
TN	2	2	2	1	4	3	2	2	2	2	2	3	3	1	2	3	1	2	3	3	1
TN	3	2	2	1	4	2	2	2	3	1	3	2	3	2	2	3	1	2	2	2	1
TN	2	3	2	1	5	4	3	3	2	2	3	2	2	1	2	3	2	2	4	3	1
TN	3	3	1	1	6	3	2	3	4	2	4	2	3	3	2	3	1	1	2	3	2
TN	4	2	2	1	3	2	3	2	2	1	2	2	2	1	3	2	1	2	4	2	1
TN	4	5	2	2	6	4	3	5	3	2	2	2	3	1	3	3	1	2	2	2	1
TN	3	5	2	2	7	4	4	3	4	2	3	3	3	2	3	3	2	3	2	3	2
TN	2	3	2	2	4	3	3	2	3	2	3	2	2	2	3	2	2	2	3	3	2
TN	2	2	1	1	6	2	2	3	2	1	3	2	2	1	2	3	1	1	2	3	1
TN	2	1	1	1	3	1	1	2	2	2	1	1	1	1	1	1	1	1	1	1	1
TN	2	3	2	1	3	2	1	2	2	1	1	1	1	1	2	2	1	1	2	2	1
TN	3	4	2	2	4	2	3	2	2	3	3	2	2	2	2	2	2	2	3	2	2
TN	3	3	2	1	2	2	2	2	2	1	2	2	2	1	2	2	1	1	2	2	1
TN	2	3	2	2	4	2	2	2	2	1	2	2	2	2	2	2	1	2	2	2	2
TN	2	2	1	1	3	2	1	2	3	1	1	1	1	1	1	2	1	1	1	1	1
TN	3	2	2	1	4	2	1	3	3	1	2	2	2	1	2	2	1	2	3	2	1
TN	3	2	1	1	6	2	3	1	2	2	2	2	2	2	2	2	1	2	1	2	1
TN	4	2	2	1	3	1	1	2	3	1	2	1	1	1	1	2	1	1	1	1	1
TN	3	1	1	1	2	1	1	2	3	2	2	1	1	1	1	1	1	1	1	1	1
TN	3	2	1	1	3	2	2	2	3	1	2	1	2	1	2	2	1	1	2	2	1
TN	3	3	1	2	2	2	2	3	2	1	2	2	2	1	1	2	1	1	2	1	2
TN	4	2	2	1	3	2	2	5	4	1	2	1	2	1	3	2	1	2	4	2	1
TN	3	2	1	1	4	3	2	5	3	1	2	2	2	2	2	3	1	1	4	2	1
TN	2	1	1	1	1	1	1	3	2	1	1	1	1	1	1	1	1	1	1	2	1
TN	3	3	2	1	4	2	3	4	3	2	2	2	2	1	3	2	1	2	4	2	1
TN	3	2	2	2	4	3	2	4	3	2	2	2	3	2	3	3	1	2	2	2	1
TN	4	4	1	1	3	3	2	3	1	1	2	1	2	1	1	2	1	2	3	2	1
TN	2	3	2	2	5	2	2	2	2	2	2	2	2	2	2	2	1	2	2	2	1
TN	3	2	1	1	6	3	1	4	2	2	2	1	1	1	3	2	1	2	1	1	1
TN	2	2	1	1	3	1	2	2	2	1	2	1	2	1	1	2	1	2	2	1	1
TN	5	2	1	1	3	1	1	4	3	2	1	1	1	1	1	1	1	1	2	1	1
TN	5	3	4	2	7	6	2	4	4	6	3	6	4	2	5	3	2	4	2	3	2
TN	6	3	2	1	6	4	1	5	6	2	3	1	2	1	2	4	1	2	4	3	1
TN	2	3	1	1	5	2	3	2	2	2	3	2	3	1	3	2	1	3	3	3	1
TN	4	4	2	1	5	3	2	5	3	2	3	2	3	2	3	3	1	2	4	2	1
TN	4	2	1	1	4	1	3	4	3	3	1	1	1	1	2	1	1	1	1	1	1
TN	3	2	1	2	3	2	1	3	2	1	2	2	2	1	2	2	1	2	1	2	1
TN	2	3	2	1	4	2	3	2	2	1	2	2	2	2	2	2	2	2	3	2	2
TN	3	1	2	1	4	1	1	4	4	1	1	1	1	1	1	1	1	1	1	1	1
TN	6	4	3	1	6	2	1	7	7	3	2	1	1	1	2	1	1	1	1	1	1
TN	4	2	2	1	3	2	2	3	4	1	2	1	2	1	3	2	1	2	2	2	1
TN	3	3	3	1	4	2	2	3	6	1	2	2	2	1	2	2	1	2	3	2	1
TN	2	2	1	1	2	2	1	1	2	1	2	1	1	1	1	1	1	1	2	2	1
TN	4	2	2	1	5	2	1	4	3	1	2	2	2	1	1	1	1	1	1	1	1
TN	3	2	1	1	6	3	2	3	2	1	2	2	2	1	3	2	1	2	3	2	1
TN	4	2	3	1	5	5	1	3	3	2	2	2	1	1	2	2	1	2	3	1	1
TN	3	2	1	1	2	2	1	3	2	1	2	1	1	1	1	1	1	1	1	1	1
TN	4	3	2	1	4	3	2	4	4	2	3	3	3	2	3	3	1	2	2	2	1
TN	3	3	2	1	4	2	3	4	3	2	2	3	2	2	3	2	1	3	2	2	1
TN	5	5	3	1	6	4	2	5	5	2	3	2	2	1	3	2	1	4	5	3	1
TN	3	2	1	1	7	4	3	4	3	1	2	2	3	1	3	3	1	2	2	1	1
TN	6	3	2	1	4	2	1	5	5	1	2	1	1	1	2	2	1	2	3	2	1
TN	3	2	1	1	2	2	1	3	2	1	2	1	1	1	1	1	1	1	1	1	1
TN	3	2	2	1	6	3	2	1	2	1	2	2	2	1	3	2	1	2	1	3	1
TN	3	2	1	1	4	2	2	2	3	1	2	1	2	1	2	2	1	2	2	2	1
TN	3	2	1	1	2	2	1	3	2	1	2	1	1	1	1	1	1	1	1	1	1
TN	2	2	2	2	5	2	2	2	2	2	2	2	2	2	2	2	1	2	2	2	1
TN	1	1	1	1	2	1	1	2	1	1	1	1	1	1	1	1	1	1	1	1	1
TN	4	1	1	1	6	2	3	1	3	1	2	2	2	1	2	1	1	1	1	2	1
TN	6	2	2	1	5	2	1	3	5	1	4	1	2	1	2	4	1	3	1	3	1
TN	3	3	2	2	6	2	3	3	3	2	4	3	3	2	4	3	2	3	4	3	2
TN	2	3	1	2	6	2	1	2	3	1	2	1	2	1	2	1	1	2	2	1	1
TN	2	3	1	1	3	2	2	1	3	2	2	1	1	1	2	1	1	1	1	1	1
TN	4	2	1	1	4	1	1	1	4	1	2	1	2	1	2	1	1	2	1	2	1
TN	3	2	2	1	5	2	2	3	3	1	2	1	2	1	2	2	1	2	2	2	1
TN	3	2	1	4	4	3	2	3	3	2	1	1	1	2	1	1	1	1	1	1	1
FP	5	6	2	3	7	8	5	6	4	5	6	5	5	4	6	6	2	3	3	4	3
FP	4	3	1	1	7	2	3	2	4	1	3	2	3	2	2	4	1	2	2	3	1
FP	7	4	6	2	7	6	4	6	7	3	5	3	6	4	6	6	3	3	4	6	3
FP	6	4	6	2	7	6	5	7	5	4	5	4	5	5	5	5	2	4	7	4	2
FP	6	3	3	2	6	5	5	5	7	4	6	4	4	3	5	5	4	5	4	6	4
FP	3	3	2	2	6	4	2	3	3	2	3	2	3	2	3	3	2	3	2	3	1
FP	6	5	2	1	4	4	3	6	6	2	5	1	5	5	5	5	2	2	5	6	1
FP	5	2	2	2	6	4	5	4	4	2	5	3	3	4	5	4	4	3	6	3	2
FP	5	6	2	1	7	5	4	6	5	2	4	3	4	3	4	4	2	4	6	3	2
FP	7	6	8	5	5	3	2	7	6	3	4	4	6	5	5	6	2	4	7	5	2
FP	6	5	3	2	6	6	3	7	5	5	2	2	5	2	5	5	1	6	2	4	1
FP	7	4	2	1	5	4	3	6	6	2	4	2	3	3	5	4	2	3	2	4	1

### Sheet: Variable_selection_data (2)
Group	Limited_vocabulary	Increased_verbosity	Overlearned_phrases	Improper_use_of_pronouns	Hesitation	Circumlocution	Tip_of_the_tongue_phenomenon	Repetition	Simplified_sentence_structure_and_grammar	Grammatical_errors	Difficulty_with_complex_ideas	Semantic_paraphasias	Lack_of_coherence	Consistency_in_errors	Lack_of_semantic_fluency	Disorganized_narrative_structure	Orientation_issues	Decline_in_conversational_engagement_and_responsiveness	Memory_issues	Lack_of_abstract_thinking_and_synthesis	Abnormal_emotions
P	7	3	5	3	8	6	5	7	8	4	6	5	5	6	6	6	3	4	6	6	6
P	7	8	7	3	9	7	7	8	8	6	8	6	7	7	7	7	5	6	6	7	2
P	6	5	4	3	6	4	4	6	5	3	5	3	4	3	5	4	2	3	2	3	2
P	6	7	3	2	8	7	2	7	7	2	5	6	7	6	6	7	2	5	6	6	2
P	7	5	3	1	7	4	3	7	6	2	4	2	4	2	3	4	1	3	4	3	2
P	7	4	6	2	6	5	4	5	6	2	5	3	5	4	5	4	3	3	6	5	3
P	4	6	2	3	4	5	5	3	5	3	4	2	5	2	4	5	1	3	2	4	1
P	5	5	3	2	6	4	4	6	4	2	4	4	5	5	4	4	4	2	2	4	1
P	7	2	2	1	8	5	7	4	7	3	6	4	5	2	5	6	1	3	7	6	1
P	3	2	2	1	8	7	7	3	4	2	5	4	3	4	7	2	1	1	7	5	1
P	7	6	4	6	8	5	4	7	7	3	5	4	5	4	6	5	2	5	4	5	2
P	4	3	3	3	7	6	6	4	6	2	5	3	5	4	5	5	3	3	4	6	2
P	4	5	2	3	6	3	5	4	4	3	5	3	2	4	3	3	3	2	4	5	2
P	7	3	6	3	8	5	6	7	7	2	8	5	7	5	7	7	8	6	10	7	3
P	3	2	2	2	7	4	4	4	3	2	5	2	2	4	5	4	5	3	7	5	2
P	6	3	3	1	7	4	4	2	6	4	7	5	5	1	4	5	5	5	7	6	4
P	5	2	1	6	7	6	7	3	7	2	6	6	6	1	6	6	1	5	8	6	1
P	4	3	2	2	6	4	5	4	4	2	5	3	3	4	5	4	3	3	6	3	2
P	4	4	3	3	7	5	5	6	6	3	5	4	4	4	4	5	3	4	5	3	2
P	7	5	2	4	8	6	6	7	7	4	6	6	7	6	6	5	3	7	5	6	2
P	2	5	3	2	6	5	5	3	3	2	4	3	4	2	3	4	2	3	5	4	2
P	4	3	1	2	6	4	2	5	5	1	5	2	3	2	5	4	1	4	5	2	1
P	3	2	1	1	4	2	1	3	3	2	4	1	4	1	4	4	1	4	5	1	1
P	3	3	2	1	4	3	4	4	3	5	4	3	5	3	4	4	3	3	6	4	1
P	3	3	2	1	8	7	5	4	4	3	6	3	6	5	7	6	6	5	8	6	2
P	4	2	2	6	6	5	5	4	4	3	5	3	4	2	5	5	4	3	6	5	2
P	2	3	1	1	4	2	1	2	2	2	3	1	2	1	2	2	1	1	1	2	1
P	2	1	1	1	4	2	2	3	2	1	2	1	1	1	2	1	1	1	3	1	1
P	2	5	1	1	5	4	2	3	2	2	3	4	2	2	5	2	1	2	2	2	1
P	2	4	1	1	5	3	1	3	2	1	1	2	1	1	2	2	1	1	2	1	1
P	2	3	2	1	4	2	2	3	3	2	2	2	3	1	2	2	1	2	2	2	1
P	5	3	1	1	7	5	4	2	4	1	2	2	3	2	4	3	2	2	2	3	1
P	4	2	3	2	4	3	2	3	3	1	3	3	2	3	3	3	1	2	2	2	1
P	2	2	2	1	5	2	1	3	3	1	2	1	1	1	1	1	1	1	1	1	1
P	3	3	2	1	4	3	1	2	3	1	2	1	2	1	1	3	1	1	2	2	1
P	4	2	2	2	4	3	3	2	3	3	3	2	2	2	3	2	1	2	3	2	1
P	3	2	1	1	6	3	2	3	2	1	2	2	2	1	3	2	1	2	3	2	1
P	3	3	1	2	4	2	1	2	3	2	2	1	2	1	2	1	1	2	4	2	1
P	4	2	3	2	5	2	2	4	4	2	3	2	3	1	2	3	1	2	4	3	1
P	3	1	2	2	4	3	3	3	2	2	2	2	3	2	2	3	2	2	3	2	1
P	2	1	1	1	2	1	2	1	2	1	2	1	2	1	2	2	2	2	4	2	1
P	3	2	2	1	6	3	4	4	3	2	4	3	3	2	4	4	2	3	5	4	2
P	5	3	2	2	7	2	4	5	4	2	2	2	3	2	4	3	1	2	3	2	1
P	2	3	1	2	5	2	2	3	2	1	2	2	2	1	2	2	1	1	2	2	1
N	2	2	2	1	4	3	2	2	2	2	2	3	3	1	2	3	1	2	3	3	1
N	3	2	2	1	4	2	2	2	3	1	3	2	3	2	2	3	1	2	2	2	1
N	2	3	2	1	5	4	3	3	2	2	3	2	2	1	2	3	2	2	4	3	1
N	3	3	1	1	6	3	2	3	4	2	4	2	3	3	2	3	1	1	2	3	2
N	4	2	2	1	3	2	3	2	2	1	2	2	2	1	3	2	1	2	4	2	1
N	4	5	2	2	6	4	3	5	3	2	2	2	3	1	3	3	1	2	2	2	1
N	3	5	2	2	7	4	4	3	4	2	3	3	3	2	3	3	2	3	2	3	2
N	2	3	2	2	4	3	3	2	3	2	3	2	2	2	3	2	2	2	3	3	2
N	2	2	1	1	6	2	2	3	2	1	3	2	2	1	2	3	1	1	2	3	1
N	2	1	1	1	3	1	1	2	2	2	1	1	1	1	1	1	1	1	1	1	1
N	2	3	2	1	3	2	1	2	2	1	1	1	1	1	2	2	1	1	2	2	1
N	3	4	2	2	4	2	3	2	2	3	3	2	2	2	2	2	2	2	3	2	2
N	3	3	2	1	2	2	2	2	2	1	2	2	2	1	2	2	1	1	2	2	1
N	2	3	2	2	4	2	2	2	2	1	2	2	2	2	2	2	1	2	2	2	2
N	2	2	1	1	3	2	1	2	3	1	1	1	1	1	1	2	1	1	1	1	1
N	3	2	2	1	4	2	1	3	3	1	2	2	2	1	2	2	1	2	3	2	1
N	3	2	1	1	6	2	3	1	2	2	2	2	2	2	2	2	1	2	1	2	1
N	4	2	2	1	3	1	1	2	3	1	2	1	1	1	1	2	1	1	1	1	1
N	3	1	1	1	2	1	1	2	3	2	2	1	1	1	1	1	1	1	1	1	1
N	3	2	1	1	3	2	2	2	3	1	2	1	2	1	2	2	1	1	2	2	1
N	3	3	1	2	2	2	2	3	2	1	2	2	2	1	1	2	1	1	2	1	2
N	4	2	2	1	3	2	2	5	4	1	2	1	2	1	3	2	1	2	4	2	1
N	3	2	1	1	4	3	2	5	3	1	2	2	2	2	2	3	1	1	4	2	1
N	2	1	1	1	1	1	1	3	2	1	1	1	1	1	1	1	1	1	1	2	1
N	3	3	2	1	4	2	3	4	3	2	2	2	2	1	3	2	1	2	4	2	1
N	3	2	2	2	4	3	2	4	3	2	2	2	3	2	3	3	1	2	2	2	1
N	4	4	1	1	3	3	2	3	1	1	2	1	2	1	1	2	1	2	3	2	1
N	2	3	2	2	5	2	2	2	2	2	2	2	2	2	2	2	1	2	2	2	1
N	3	2	1	1	6	3	1	4	2	2	2	1	1	1	3	2	1	2	1	1	1
N	2	2	1	1	3	1	2	2	2	1	2	1	2	1	1	2	1	2	2	1	1
N	5	2	1	1	3	1	1	4	3	2	1	1	1	1	1	1	1	1	2	1	1
N	5	3	4	2	7	6	2	4	4	6	3	6	4	2	5	3	2	4	2	3	2
N	6	3	2	1	6	4	1	5	6	2	3	1	2	1	2	4	1	2	4	3	1
N	2	3	1	1	5	2	3	2	2	2	3	2	3	1	3	2	1	3	3	3	1
N	4	4	2	1	5	3	2	5	3	2	3	2	3	2	3	3	1	2	4	2	1
N	4	2	1	1	4	1	3	4	3	3	1	1	1	1	2	1	1	1	1	1	1
N	3	2	1	2	3	2	1	3	2	1	2	2	2	1	2	2	1	2	1	2	1
N	2	3	2	1	4	2	3	2	2	1	2	2	2	2	2	2	2	2	3	2	2
N	3	1	2	1	4	1	1	4	4	1	1	1	1	1	1	1	1	1	1	1	1
N	6	4	3	1	6	2	1	7	7	3	2	1	1	1	2	1	1	1	1	1	1
N	4	2	2	1	3	2	2	3	4	1	2	1	2	1	3	2	1	2	2	2	1
N	3	3	3	1	4	2	2	3	6	1	2	2	2	1	2	2	1	2	3	2	1
N	2	2	1	1	2	2	1	1	2	1	2	1	1	1	1	1	1	1	2	2	1
N	4	2	2	1	5	2	1	4	3	1	2	2	2	1	1	1	1	1	1	1	1
N	3	2	1	1	6	3	2	3	2	1	2	2	2	1	3	2	1	2	3	2	1
N	4	2	3	1	5	5	1	3	3	2	2	2	1	1	2	2	1	2	3	1	1
N	3	2	1	1	2	2	1	3	2	1	2	1	1	1	1	1	1	1	1	1	1
N	4	3	2	1	4	3	2	4	4	2	3	3	3	2	3	3	1	2	2	2	1
N	3	3	2	1	4	2	3	4	3	2	2	3	2	2	3	2	1	3	2	2	1
N	5	5	3	1	6	4	2	5	5	2	3	2	2	1	3	2	1	4	5	3	1
N	3	2	1	1	7	4	3	4	3	1	2	2	3	1	3	3	1	2	2	1	1
N	6	3	2	1	4	2	1	5	5	1	2	1	1	1	2	2	1	2	3	2	1
N	3	2	1	1	2	2	1	3	2	1	2	1	1	1	1	1	1	1	1	1	1
N	3	2	2	1	6	3	2	1	2	1	2	2	2	1	3	2	1	2	1	3	1
N	3	2	1	1	4	2	2	2	3	1	2	1	2	1	2	2	1	2	2	2	1
N	3	2	1	1	2	2	1	3	2	1	2	1	1	1	1	1	1	1	1	1	1
N	2	2	2	2	5	2	2	2	2	2	2	2	2	2	2	2	1	2	2	2	1
N	1	1	1	1	2	1	1	2	1	1	1	1	1	1	1	1	1	1	1	1	1
N	4	1	1	1	6	2	3	1	3	1	2	2	2	1	2	1	1	1	1	2	1
N	6	2	2	1	5	2	1	3	5	1	4	1	2	1	2	4	1	3	1	3	1
N	3	3	2	2	6	2	3	3	3	2	4	3	3	2	4	3	2	3	4	3	2
N	2	3	1	2	6	2	1	2	3	1	2	1	2	1	2	1	1	2	2	1	1
N	2	3	1	1	3	2	2	1	3	2	2	1	1	1	2	1	1	1	1	1	1
N	4	2	1	1	4	1	1	1	4	1	2	1	2	1	2	1	1	2	1	2	1
N	3	2	2	1	5	2	2	3	3	1	2	1	2	1	2	2	1	2	2	2	1
N	3	2	1	4	4	3	2	3	3	2	1	1	1	2	1	1	1	1	1	1	1
N	5	6	2	3	7	8	5	6	4	5	6	5	5	4	6	6	2	3	3	4	3
N	4	3	1	1	7	2	3	2	4	1	3	2	3	2	2	4	1	2	2	3	1
N	7	4	6	2	7	6	4	6	7	3	5	3	6	4	6	6	3	3	4	6	3
N	6	4	6	2	7	6	5	7	5	4	5	4	5	5	5	5	2	4	7	4	2
N	6	3	3	2	6	5	5	5	7	4	6	4	4	3	5	5	4	5	4	6	4
N	3	3	2	2	6	4	2	3	3	2	3	2	3	2	3	3	2	3	2	3	1
N	6	5	2	1	4	4	3	6	6	2	5	1	5	5	5	5	2	2	5	6	1
N	5	2	2	2	6	4	5	4	4	2	5	3	3	4	5	4	4	3	6	3	2
N	5	6	2	1	7	5	4	6	5	2	4	3	4	3	4	4	2	4	6	3	2
N	7	6	8	5	5	3	2	7	6	3	4	4	6	5	5	6	2	4	7	5	2
N	6	5	3	2	6	6	3	7	5	5	2	2	5	2	5	5	1	6	2	4	1
N	7	4	2	1	5	4	3	6	6	2	4	2	3	3	5	4	2	3	2	4	1

### Sheet: Training_GPT4
Group	GPT4_model1	GPT4_model2	GPT4_model3	GPT4_model4	GPT4_model5
1	0	0	0	0	1
1	0	0	0	0	1
1	0	0	0	0	1
1	0	0	1	0	1
1	0	0	0	0	1
1	0	1	1	0	1
1	0	0	0	0	0
1	0	0	1	1	1
1	0	1	1	1	1
1	0	0	1	0	1
1	0	0	1	0	0
1	0	0	0	0	1
1	0	0	1	1	1
1	1	1	1	0	1
1	0	0	0	0	1
1	0	0	0	0	0
1	1	1	1	1	1
1	0	0	0	0	0
1	0	1	1	0	1
1	0	0	1	1	1
1	0	0	1	1	1
1	0	0	0	0	0
1	0	1	0	0	1
1	0	1	1	1	1
1	0	0	0	0	1
1	1	1	1	1	1
1	0	1	1	1	1
1	0	1	1	0	1
1	0	1	0	0	1
1	0	1	1	1	1
1	1	1	1	1	1
1	0	1	1	0	1
1	1	1	1	1	1
1	1	1	1	0	1
1	1	0	1	0	1
1	0	0	1	0	1
1	0	0	0	0	1
1	0	0	0	0	1
1	0	1	1	1	1
1	0	1	0	0	1
1	1	1	1	1	1
1	1	0	1	1	1
1	1	1	0	1	1
1	0	0	0	0	0
0	0	0	0	0	0
0	0	0	0	0	0
0	0	0	0	0	0
0	0	0	0	1	0
0	0	0	0	0	0
0	0	0	0	0	0
0	0	0	0	0	0
0	0	1	1	1	1
0	0	0	0	0	0
0	0	1	1	0	0
0	0	1	0	0	0
0	0	0	0	0	0
0	0	0	0	0	0
0	0	0	0	0	0
0	0	0	0	0	0
0	0	0	0	0	0
0	0	0	0	0	0
0	0	0	1	0	0
0	0	0	1	1	0
0	0	0	0	0	0
0	0	1	0	0	0
0	0	0	0	0	0
0	0	1	0	0	0
0	0	0	0	0	0
0	0	0	0	0	0
0	0	0	0	0	0
0	1	0	0	0	0
0	0	0	1	0	0
0	0	0	1	1	0
0	0	0	0	0	0
0	1	0	0	0	0
0	0	0	0	0	0
0	0	0	0	0	0
0	0	0	0	0	0
0	0	0	0	0	0
0	0	0	0	0	0
0	0	0	0	0	0
0	0	0	0	0	0
0	0	0	0	1	1
0	0	0	0	1	0
0	0	0	0	0	0
0	0	0	1	1	0
0	1	0	0	0	1
0	0	0	0	0	0
0	0	0	0	0	0
0	0	0	0	1	0
0	0	0	1	0	0
0	0	0	0	1	0
0	1	0	0	1	0
0	0	0	0	0	0
0	0	0	0	0	0
0	0	0	0	0	0
0	0	0	0	0	0
0	0	0	0	0	0
0	0	0	0	1	0
0	1	0	1	0	1
0	0	0	1	1	0
0	0	0	0	0	0
0	0	0	0	0	0
0	0	0	1	1	0
0	0	0	0	0	0
0	0	0	0	0	0
0	0	0	0	0	0
0	0	0	0	0	0
0	0	0	0	0	0
0	0	0	1	0	0
0	0	0	0	0	0
0	0	0	0	0	0
0	0	1	0	0	0
0	0	0	0	0	0
0	0	0	0	0	0
0	0	0	0	0	0
0	0	0	0	0	0
0	0	0	0	0	0
0	0	0	0	0	0
0	0	0	0	0	0
0	0	0	0	0	0
0	0	0	0	0	0

### Sheet: Training_GPT3.5
Group	GPT3.5_model1	GPT3.5_model2	GPT3.5_model3	GPT3.5_model4	GPT3.5_model5
1	0	0	1	0	1
1	0	0	0	0	0
1	0	0	0	0	0
1	1	1	0	0	1
1	0	1	1	1	1
1	0	0	0	0	0
1	0	0	0	0	0
1	0	1	1	0	1
1	1	1	1	1	1
1	0	0	1	1	1
1	0	0	0	1	0
1	0	1	0	0	1
1	1	1	1	1	1
1	0	1	1	1	1
1	0	0	1	0	0
1	0	0	1	0	0
1	0	1	0	1	0
1	0	0	1	0	0
1	1	1	1	1	1
1	0	1	1	1	1
1	0	1	0	1	1
1	0	0	1	0	0
1	1	0	0	0	1
1	0	1	0	1	0
1	0	0	0	1	1
1	1	1	1	1	1
1	1	0	1	1	1
1	0	0	1	1	0
1	1	1	1	0	0
1	0	0	1	0	1
1	1	1	1	1	1
1	1	1	1	0	1
1	0	1	0	0	1
1	0	1	1	1	0
1	1	0	0	0	1
1	0	0	0	0	0
1	0	0	0	1	0
1	1	0	0	0	0
1	0	0	1	1	1
1	0	0	1	0	1
1	1	1	1	1	1
1	0	1	1	1	1
1	0	1	1	1	0
1	0	1	0	0	0
0	0	1	0	0	1
0	0	0	0	0	0
0	0	0	1	0	0
0	0	0	1	0	0
0	0	0	1	1	0
0	0	0	0	1	0
0	0	1	0	0	1
0	0	1	1	1	0
0	0	0	0	0	0
0	1	0	0	0	0
0	0	1	0	0	0
0	0	1	0	0	0
0	0	0	0	1	0
0	0	0	1	0	0
0	0	0	1	1	1
0	0	1	1	1	0
0	0	0	1	1	0
0	0	1	0	1	0
0	0	1	1	1	0
0	1	1	1	1	1
0	1	1	1	0	1
0	0	0	0	0	0
0	0	0	0	0	0
0	1	0	0	0	1
0	0	0	0	0	0
0	0	0	0	1	0
0	0	0	1	1	0
0	1	0	0	0	0
0	0	0	1	0	0
0	0	0	0	0	0
0	0	1	0	0	1
0	1	1	0	0	0
0	0	0	1	1	0
0	0	1	1	1	1
0	1	0	0	0	0
0	1	1	0	0	0
0	1	0	0	1	0
0	0	0	1	1	0
0	0	0	0	0	0
0	1	0	0	0	0
0	0	0	0	1	1
0	0	0	1	1	1
0	0	1	1	1	0
0	0	0	0	0	0
0	0	0	0	1	0
0	0	0	0	0	0
0	0	0	1	0	0
0	0	0	0	0	0
0	0	0	0	1	1
0	0	0	0	0	0
0	0	0	0	0	0
0	0	1	0	0	0
0	1	0	0	0	0
0	0	0	0	1	0
0	0	0	0	1	0
0	0	0	1	0	1
0	1	1	0	1	1
0	0	0	1	1	1
0	0	0	1	0	1
0	0	1	1	0	0
0	0	1	1	0	1
0	0	0	0	0	0
0	0	1	0	0	1
0	0	0	0	0	1
0	0	1	0	1	0
0	0	0	0	0	0
0	0	0	1	0	0
0	0	0	0	1	0
0	1	1	1	1	1
0	0	0	0	1	0
0	0	0	0	0	0
0	0	0	0	0	1
0	0	1	1	1	0
0	0	0	1	0	0
0	1	1	0	1	1
0	0	0	0	0	0
0	0	0	0	0	0
0	0	0	0	0	0

### Sheet: Testing
Group	GPT4_model5	GPT3.5_model5
1	1	1
1	0	0
1	0	1
1	1	0
1	0	0
1	1	0
1	1	0
1	1	0
1	0	0
1	1	1
1	1	1
1	1	1
1	1	0
1	1	1
1	1	1
1	1	1
1	1	1
1	1	1
1	0	0
1	1	1
1	1	1
1	1	0
0	0	0
0	0	1
0	0	0
0	0	0
0	0	0
0	0	0
0	0	1
0	0	0
0	0	0
0	0	0
0	0	0
0	0	0
0	1	0
0	1	1
0	0	1
0	0	0
0	0	0
0	1	1
0	0	0
0	0	0
0	0	1
0	0	1
0	0	1
0	1	0
0	0	0
0	0	0
0	0	1
0	0	0
0	0	0
0	1	0
